# Population-scale disease-associated tandem repeat analysis reveals locus and ancestry-specific insights

**DOI:** 10.1101/2025.10.11.25337795

**Authors:** Indhu-Shree Rajan-Babu, Readman Chiu, Ben Weisburd, Iris Caglayan, Inanc Birol, Jan M. Friedman

**Author notes:** **Corresponding author:** Indhu-Shree Rajan-Babu, Ph.D. Department of Medical Genetics The University of British Columbia 4500 Oak Street, Vancouver, BC V6H 3N1, Canada |.

## Abstract

Tandem repeat (TR) expansions underlie many monogenic disorders, with variable length and sequence influencing pathogenicity, disease penetrance, severity, and onset. Accurate genotype-phenotype correlation and disease prevalence estimation require molecular characterization beyond repeat length. Here we present a population-scale analysis of 66 disease-associated TR loci using long-read assemblies from 2,526 diverse haplotypes. Integrating repeat length, motif composition, local ancestry, linkage disequilibrium, and phylogenetic analyses, we reveal extensive locus-, population-, and allele-specific variation shaping disease risk. Up to 16% of individuals have one or more locus with repeat numbers above established pathogenic thresholds. Many of these expansions contain interrupting motifs or novel sequence structures attenuating pathogenicity, highlighting the need to refine screening and diagnostic criteria beyond repeat length alone. Our results demonstrate that polymorphic enlarged alleles with incomplete or no clinical penetrance may occur at some disease-associated TR loci. Ancestry-resolved analyses uncover population-specific TR architectures contributing to epidemiological disparities in repeat expansion disorders. Phylogenetic analyses identify conserved ancestral alleles and loci with recent instability and mutation rates influenced by selective pressures. We also describe variable linkage disequilibrium patterns and recombination signatures around specific disease-associated TR loci. Our findings emphasize integrating sequence, ancestry, and evolutionary context to understand disease-associated TR loci’s complex landscape.
