## Supplementary Table 1 for "Population-scale disease-associated tandem repeat analysis reveals locus and ancestry-specific insights"

### Sheet: Table S1
Supplementary Table 1 | Population differences in TR copy number distributions. Kolmogorov-Smirnov tests were conducted to compare repeat copy number distributions across superpopulations for each disease-associated TR locus in Cohort 1. Bonferroni correction was applied to account for multiple comparisons, with loci exhibiting significant differences identified accordingly. Both unadjusted and a…
Locus	Pairwise Comparison	KS Statistic	P Value	Adjusted P Value	Significance (Raw)	Significance (Adjusted)
AFF2	EURvsEAS	0.3	0.0193536	1	TRUE	FALSE
AFF2	EURvsAMR	0.285393	0.0259183	1	TRUE	FALSE
AFF2	EURvsAFR	0.103704	0.893168	1	FALSE	FALSE
AFF2	EURvsSAS	0.102381	0.938781	1	FALSE	FALSE
AFF2	EASvsAMR	0.177528	0.120219	1	FALSE	FALSE
AFF2	EASvsAFR	0.335648	1.55427e-05	0.0102582	TRUE	TRUE
AFF2	EASvsSAS	0.227778	0.0323691	1	TRUE	FALSE
AFF2	AMRvsAFR	0.332418	9.11529e-06	0.00601609	TRUE	TRUE
AFF2	AMRvsSAS	0.213171	0.044538	1	TRUE	FALSE
AFF2	AFRvsSAS	0.164815	0.137473	1	FALSE	FALSE
AFF3	EURvsEAS	0.143093	0.522975	1	FALSE	FALSE
AFF3	EURvsAMR	0.125108	0.673224	1	FALSE	FALSE
AFF3	EURvsAFR	0.200176	0.118959	1	FALSE	FALSE
AFF3	EURvsSAS	0.0936147	0.938374	1	FALSE	FALSE
AFF3	EASvsAMR	0.105311	0.55459	1	FALSE	FALSE
AFF3	EASvsAFR	0.243919	0.000934784	0.616958	TRUE	FALSE
AFF3	EASvsSAS	0.233461	0.00942374	1	TRUE	FALSE
AFF3	AMRvsAFR	0.1633	0.052701	1	FALSE	FALSE
AFF3	AMRvsSAS	0.188636	0.0542691	1	FALSE	FALSE
AFF3	AFRvsSAS	0.290544	9.27163e-05	0.0611928	TRUE	FALSE
AR	EURvsEAS	0.0952883	0.956702	1	FALSE	FALSE
AR	EURvsAMR	0.150383	0.552759	1	FALSE	FALSE
AR	EURvsAFR	0.348135	0.00137605	0.908193	TRUE	FALSE
AR	EURvsSAS	0.272222	0.0432864	1	TRUE	FALSE
AR	EASvsAMR	0.18449	0.101722	1	FALSE	FALSE
AR	EASvsAFR	0.434907	4.63903e-09	3.06176e-06	TRUE	TRUE
AR	EASvsSAS	0.306329	0.00102514	0.676591	TRUE	FALSE
AR	AMRvsAFR	0.39802	4.42849e-08	2.9228e-05	TRUE	TRUE
AR	AMRvsSAS	0.161839	0.21152	1	FALSE	FALSE
AR	AFRvsSAS	0.305888	0.000158919	0.104886	TRUE	FALSE
ARX-1	EURvsEAS	0	1	1	FALSE	FALSE
ARX-1	EURvsAMR	0	1	1	FALSE	FALSE
ARX-1	EURvsAFR	0	1	1	FALSE	FALSE
ARX-1	EURvsSAS	0	1	1	FALSE	FALSE
ARX-1	EASvsAMR	0	1	1	FALSE	FALSE
ARX-1	EASvsAFR	0	1	1	FALSE	FALSE
ARX-1	EASvsSAS	0	1	1	FALSE	FALSE
ARX-1	AMRvsAFR	0	1	1	FALSE	FALSE
ARX-1	AMRvsSAS	0	1	1	FALSE	FALSE
ARX-1	AFRvsSAS	0	1	1	FALSE	FALSE
ARX-2	EURvsEAS	0.0104167	1	1	FALSE	FALSE
ARX-2	EURvsAMR	0.01	1	1	FALSE	FALSE
ARX-2	EURvsAFR	0	1	1	FALSE	FALSE
ARX-2	EURvsSAS	0.0111111	1	1	FALSE	FALSE
ARX-2	EASvsAMR	0.000416667	1	1	FALSE	FALSE
ARX-2	EASvsAFR	0.0104167	1	1	FALSE	FALSE
ARX-2	EASvsSAS	0.000694444	1	1	FALSE	FALSE
ARX-2	AMRvsAFR	0.01	1	1	FALSE	FALSE
ARX-2	AMRvsSAS	0.00111111	1	1	FALSE	FALSE
ARX-2	AFRvsSAS	0.0111111	1	1	FALSE	FALSE
ATN1	EURvsEAS	0.40539	1.93972e-05	0.0128021	TRUE	TRUE
ATN1	EURvsAMR	0.141329	0.465231	1	FALSE	FALSE
ATN1	EURvsAFR	0.483824	1.56849e-08	1.0352e-05	TRUE	TRUE
ATN1	EURvsSAS	0.166667	0.326132	1	FALSE	FALSE
ATN1	EASvsAMR	0.395818	3.02654e-08	1.99752e-05	TRUE	TRUE
ATN1	EASvsAFR	0.565246	1.95505e-20	1.29033e-17	TRUE	TRUE
ATN1	EASvsSAS	0.269973	0.000872467	0.575829	TRUE	FALSE
ATN1	AMRvsAFR	0.4354	5.40901e-12	3.56994e-09	TRUE	TRUE
ATN1	AMRvsSAS	0.13964	0.238306	1	FALSE	FALSE
ATN1	AFRvsSAS	0.473407	5.32907e-13	3.51719e-10	TRUE	TRUE
ATXN1	EURvsEAS	0.522171	7.09491e-09	4.68264e-06	TRUE	TRUE
ATXN1	EURvsAMR	0.198485	0.122317	1	FALSE	FALSE
ATXN1	EURvsAFR	0.213085	0.0559388	1	FALSE	FALSE
ATXN1	EURvsSAS	0.130952	0.577219	1	FALSE	FALSE
ATXN1	EASvsAMR	0.323686	1.49263e-05	0.00985133	TRUE	TRUE
ATXN1	EASvsAFR	0.368045	1.50269e-08	9.91774e-06	TRUE	TRUE
ATXN1	EASvsSAS	0.391219	1.34092e-07	8.85006e-05	TRUE	TRUE
ATXN1	AMRvsAFR	0.133918	0.162273	1	FALSE	FALSE
ATXN1	AMRvsSAS	0.0894249	0.755675	1	FALSE	FALSE
ATXN1	AFRvsSAS	0.182898	0.0262202	1	TRUE	FALSE
ATXN10	EURvsEAS	0.184824	0.176092	1	FALSE	FALSE
ATXN10	EURvsAMR	0.157407	0.345808	1	FALSE	FALSE
ATXN10	EURvsAFR	0.221814	0.041827	1	TRUE	FALSE
ATXN10	EURvsSAS	0.0866667	0.945998	1	FALSE	FALSE
ATXN10	EASvsAMR	0.310313	3.11921e-05	0.0205868	TRUE	TRUE
ATXN10	EASvsAFR	0.406638	2.28909e-10	1.5108e-07	TRUE	TRUE
ATXN10	EASvsSAS	0.108991	0.516395	1	FALSE	FALSE
ATXN10	AMRvsAFR	0.238017	0.000880577	0.581181	TRUE	FALSE
ATXN10	AMRvsSAS	0.224074	0.00875966	1	TRUE	FALSE
ATXN10	AFRvsSAS	0.297647	1.98266e-05	0.0130855	TRUE	TRUE
ATXN2	EURvsEAS	0.101766	0.846278	1	FALSE	FALSE
ATXN2	EURvsAMR	0.0588461	0.99921	1	FALSE	FALSE
ATXN2	EURvsAFR	0.292924	0.00269682	1	TRUE	FALSE
ATXN2	EURvsSAS	0.0489362	0.999981	1	FALSE	FALSE
ATXN2	EASvsAMR	0.0429203	0.999774	1	FALSE	FALSE
ATXN2	EASvsAFR	0.394691	1.1499e-09	7.58933e-07	TRUE	TRUE
ATXN2	EASvsSAS	0.0528302	0.99638	1	FALSE	FALSE
ATXN2	AMRvsAFR	0.35177	6.12013e-08	4.03929e-05	TRUE	TRUE
ATXN2	AMRvsSAS	0.031982	1	1	FALSE	FALSE
ATXN2	AFRvsSAS	0.34186	4.4615e-07	0.000294459	TRUE	TRUE
ATXN3	EURvsEAS	0.360474	0.00022469	0.148296	TRUE	FALSE
ATXN3	EURvsAMR	0.151786	0.385379	1	FALSE	FALSE
ATXN3	EURvsAFR	0.358553	8.22105e-05	0.0542589	TRUE	FALSE
ATXN3	EURvsSAS	0.158163	0.352627	1	FALSE	FALSE
ATXN3	EASvsAMR	0.309879	3.35717e-05	0.0221573	TRUE	TRUE
ATXN3	EASvsAFR	0.410913	1.29006e-10	8.51437e-08	TRUE	TRUE
ATXN3	EASvsSAS	0.37493	5.22568e-07	0.000344895	TRUE	TRUE
ATXN3	AMRvsAFR	0.344037	1.23739e-07	8.16678e-05	TRUE	TRUE
ATXN3	AMRvsSAS	0.235969	0.00481787	1	TRUE	FALSE
ATXN3	AFRvsSAS	0.359828	1.05691e-07	6.97558e-05	TRUE	TRUE
ATXN7	EURvsEAS	0.0533257	0.999845	1	FALSE	FALSE
ATXN7	EURvsAMR	0.0892857	0.930968	1	FALSE	FALSE
ATXN7	EURvsAFR	0.112403	0.682015	1	FALSE	FALSE
ATXN7	EURvsSAS	0.0454545	0.999997	1	FALSE	FALSE
ATXN7	EASvsAMR	0.113368	0.431603	1	FALSE	FALSE
ATXN7	EASvsAFR	0.132281	0.173102	1	FALSE	FALSE
ATXN7	EASvsSAS	0.0653322	0.964445	1	FALSE	FALSE
ATXN7	AMRvsAFR	0.144518	0.104221	1	FALSE	FALSE
ATXN7	AMRvsSAS	0.0526696	0.996062	1	FALSE	FALSE
ATXN7	AFRvsSAS	0.0918487	0.621607	1	FALSE	FALSE
ATXN8OS	EURvsEAS	0.443939	1.73465e-06	0.00114487	TRUE	TRUE
ATXN8OS	EURvsAMR	0.119048	0.686303	1	FALSE	FALSE
ATXN8OS	EURvsAFR	0.126938	0.53347	1	FALSE	FALSE
ATXN8OS	EURvsSAS	0.14899	0.419983	1	FALSE	FALSE
ATXN8OS	EASvsAMR	0.384416	8.12366e-08	5.36161e-05	TRUE	TRUE
ATXN8OS	EASvsAFR	0.323784	9.58054e-07	0.000632316	TRUE	TRUE
ATXN8OS	EASvsSAS	0.312121	5.36584e-05	0.0354145	TRUE	TRUE
ATXN8OS	AMRvsAFR	0.113164	0.319664	1	FALSE	FALSE
ATXN8OS	AMRvsSAS	0.12996	0.301714	1	FALSE	FALSE
ATXN8OS	AFRvsSAS	0.208656	0.00687596	1	TRUE	FALSE
BEAN1	EURvsEAS	0.153924	0.370409	1	FALSE	FALSE
BEAN1	EURvsAMR	0.123874	0.629447	1	FALSE	FALSE
BEAN1	EURvsAFR	0.309942	0.0010748	0.709371	TRUE	FALSE
BEAN1	EURvsSAS	0.114583	0.783735	1	FALSE	FALSE
BEAN1	EASvsAMR	0.0890405	0.744536	1	FALSE	FALSE
BEAN1	EASvsAFR	0.255436	0.000337566	0.222794	TRUE	FALSE
BEAN1	EASvsSAS	0.103964	0.604146	1	FALSE	FALSE
BEAN1	AMRvsAFR	0.246878	0.000419553	0.276905	TRUE	FALSE
BEAN1	AMRvsSAS	0.129505	0.317835	1	FALSE	FALSE
BEAN1	AFRvsSAS	0.232639	0.00204399	1	TRUE	FALSE
C9ORF72	EURvsEAS	0.148148	0.418426	1	FALSE	FALSE
C9ORF72	EURvsAMR	0.0923423	0.905269	1	FALSE	FALSE
C9ORF72	EURvsAFR	0.135965	0.447064	1	FALSE	FALSE
C9ORF72	EURvsSAS	0.13	0.587546	1	FALSE	FALSE
C9ORF72	EASvsAMR	0.0610611	0.974562	1	FALSE	FALSE
C9ORF72	EASvsAFR	0.194932	0.0110345	1	TRUE	FALSE
C9ORF72	EASvsSAS	0.105556	0.561664	1	FALSE	FALSE
C9ORF72	AMRvsAFR	0.133871	0.160192	1	FALSE	FALSE
C9ORF72	AMRvsSAS	0.0882883	0.762041	1	FALSE	FALSE
C9ORF72	AFRvsSAS	0.112339	0.368528	1	FALSE	FALSE
CACNA1A	EURvsEAS	0.308869	0.00253051	1	TRUE	FALSE
CACNA1A	EURvsAMR	0.192803	0.142668	1	FALSE	FALSE
CACNA1A	EURvsAFR	0.239216	0.0224114	1	TRUE	FALSE
CACNA1A	EURvsSAS	0.106718	0.811102	1	FALSE	FALSE
CACNA1A	EASvsAMR	0.296747	9.19781e-05	0.0607055	TRUE	FALSE
CACNA1A	EASvsAFR	0.548084	3.90447e-19	2.57695e-16	TRUE	TRUE
CACNA1A	EASvsSAS	0.264651	0.00109374	0.721865	TRUE	FALSE
CACNA1A	AMRvsAFR	0.251337	0.000333628	0.220194	TRUE	FALSE
CACNA1A	AMRvsSAS	0.106494	0.55059	1	FALSE	FALSE
CACNA1A	AFRvsSAS	0.283433	6.49894e-05	0.042893	TRUE	TRUE
CBL	EURvsEAS	0.183486	0.182491	1	FALSE	FALSE
CBL	EURvsAMR	0.0657492	0.995843	1	FALSE	FALSE
CBL	EURvsAFR	0.234981	0.0260457	1	TRUE	FALSE
CBL	EURvsSAS	0.223214	0.0664798	1	FALSE	FALSE
CBL	EASvsAMR	0.165138	0.102354	1	FALSE	FALSE
CBL	EASvsAFR	0.255814	0.000240984	0.15905	TRUE	FALSE
CBL	EASvsSAS	0.116551	0.441212	1	FALSE	FALSE
CBL	AMRvsAFR	0.228291	0.00150727	0.994796	TRUE	FALSE
CBL	AMRvsSAS	0.235817	0.00511142	1	TRUE	FALSE
CBL	AFRvsSAS	0.284409	5.73749e-05	0.0378674	TRUE	TRUE
CNBP	EURvsEAS	0.261574	0.017303	1	TRUE	FALSE
CNBP	EURvsAMR	0.244932	0.0290933	1	TRUE	FALSE
CNBP	EURvsAFR	0.597384	4.23883e-13	2.79763e-10	TRUE	TRUE
CNBP	EURvsSAS	0.317655	0.00198374	1	TRUE	FALSE
CNBP	EASvsAMR	0.125876	0.313442	1	FALSE	FALSE
CNBP	EASvsAFR	0.423773	3.08832e-11	2.03829e-08	TRUE	TRUE
CNBP	EASvsSAS	0.144044	0.211237	1	FALSE	FALSE
CNBP	AMRvsAFR	0.352451	5.65784e-08	3.73417e-05	TRUE	TRUE
CNBP	AMRvsSAS	0.0838674	0.820073	1	FALSE	FALSE
CNBP	AFRvsSAS	0.279729	8.75392e-05	0.0577759	TRUE	FALSE
COMP	EURvsEAS	0	1	1	FALSE	FALSE
COMP	EURvsAMR	0	1	1	FALSE	FALSE
COMP	EURvsAFR	0	1	1	FALSE	FALSE
COMP	EURvsSAS	0	1	1	FALSE	FALSE
COMP	EASvsAMR	0	1	1	FALSE	FALSE
COMP	EASvsAFR	0	1	1	FALSE	FALSE
COMP	EASvsSAS	0	1	1	FALSE	FALSE
COMP	AMRvsAFR	0	1	1	FALSE	FALSE
COMP	AMRvsSAS	0	1	1	FALSE	FALSE
COMP	AFRvsSAS	0	1	1	FALSE	FALSE
CSTB	EURvsEAS	0.394687	3.60083e-05	0.0237655	TRUE	TRUE
CSTB	EURvsAMR	0.28869	0.00588231	1	TRUE	FALSE
CSTB	EURvsAFR	0.0943627	0.855309	1	FALSE	FALSE
CSTB	EURvsSAS	0.280833	0.0092563	1	TRUE	FALSE
CSTB	EASvsAMR	0.105996	0.513521	1	FALSE	FALSE
CSTB	EASvsAFR	0.300324	8.41453e-06	0.00555359	TRUE	TRUE
CSTB	EASvsSAS	0.113853	0.462578	1	FALSE	FALSE
CSTB	AMRvsAFR	0.194328	0.0101879	1	TRUE	FALSE
CSTB	AMRvsSAS	0.00785714	1	1	FALSE	FALSE
CSTB	AFRvsSAS	0.186471	0.0214797	1	TRUE	FALSE
DAB1	EURvsEAS	0.176414	0.217516	1	FALSE	FALSE
DAB1	EURvsAMR	0.217905	0.0694774	1	FALSE	FALSE
DAB1	EURvsAFR	0.314472	0.000883912	0.583382	TRUE	FALSE
DAB1	EURvsSAS	0.224065	0.064866	1	FALSE	FALSE
DAB1	EASvsAMR	0.296471	8.97987e-05	0.0592672	TRUE	FALSE
DAB1	EASvsAFR	0.420933	4.55763e-11	3.00804e-08	TRUE	TRUE
DAB1	EASvsSAS	0.211477	0.0163225	1	TRUE	FALSE
DAB1	AMRvsAFR	0.173144	0.0309005	1	TRUE	FALSE
DAB1	AMRvsSAS	0.117853	0.422259	1	FALSE	FALSE
DAB1	AFRvsSAS	0.225214	0.00296194	1	TRUE	FALSE
DIP2B	EURvsEAS	0.440152	2.21335e-06	0.00146081	TRUE	TRUE
DIP2B	EURvsAMR	0.303788	0.00307156	1	TRUE	FALSE
DIP2B	EURvsAFR	0.331506	0.000361745	0.238752	TRUE	FALSE
DIP2B	EURvsSAS	0.322917	0.0021872	1	TRUE	FALSE
DIP2B	EASvsAMR	0.190909	0.0360749	1	TRUE	FALSE
DIP2B	EASvsAFR	0.209888	0.00449741	1	TRUE	FALSE
DIP2B	EASvsSAS	0.126326	0.348109	1	FALSE	FALSE
DIP2B	AMRvsAFR	0.101914	0.451249	1	FALSE	FALSE
DIP2B	AMRvsSAS	0.0736742	0.916728	1	FALSE	FALSE
DIP2B	AFRvsSAS	0.0926535	0.62476	1	FALSE	FALSE
DMD	EURvsEAS	0.2375	0.100808	1	FALSE	FALSE
DMD	EURvsAMR	0.0939451	0.955353	1	FALSE	FALSE
DMD	EURvsAFR	0.205799	0.151146	1	FALSE	FALSE
DMD	EURvsSAS	0.186869	0.308412	1	FALSE	FALSE
DMD	EASvsAMR	0.175983	0.125018	1	FALSE	FALSE
DMD	EASvsAFR	0.206478	0.0224548	1	TRUE	FALSE
DMD	EASvsSAS	0.151786	0.285163	1	FALSE	FALSE
DMD	AMRvsAFR	0.218978	0.00915615	1	TRUE	FALSE
DMD	AMRvsSAS	0.125784	0.480338	1	FALSE	FALSE
DMD	AFRvsSAS	0.207603	0.0235227	1	TRUE	FALSE
DMPK	EURvsEAS	0.121413	0.660672	1	FALSE	FALSE
DMPK	EURvsAMR	0.137524	0.509976	1	FALSE	FALSE
DMPK	EURvsAFR	0.167084	0.224635	1	FALSE	FALSE
DMPK	EURvsSAS	0.150655	0.413546	1	FALSE	FALSE
DMPK	EASvsAMR	0.133695	0.243491	1	FALSE	FALSE
DMPK	EASvsAFR	0.113384	0.328096	1	FALSE	FALSE
DMPK	EASvsSAS	0.135576	0.262471	1	FALSE	FALSE
DMPK	AMRvsAFR	0.209626	0.00467648	1	TRUE	FALSE
DMPK	AMRvsSAS	0.134343	0.274061	1	FALSE	FALSE
DMPK	AFRvsSAS	0.193642	0.0153651	1	TRUE	FALSE
EIF4A3	EURvsEAS	0.0892584	0.924949	1	FALSE	FALSE
EIF4A3	EURvsAMR	0.146959	0.416556	1	FALSE	FALSE
EIF4A3	EURvsAFR	0.0901163	0.889246	1	FALSE	FALSE
EIF4A3	EURvsSAS	0.1325	0.564568	1	FALSE	FALSE
EIF4A3	EASvsAMR	0.156707	0.116433	1	FALSE	FALSE
EIF4A3	EASvsAFR	0.169245	0.0376308	1	TRUE	FALSE
EIF4A3	EASvsSAS	0.142661	0.211119	1	FALSE	FALSE
EIF4A3	AMRvsAFR	0.139692	0.127575	1	FALSE	FALSE
EIF4A3	AMRvsSAS	0.279459	0.000397213	0.26216	TRUE	FALSE
EIF4A3	AFRvsSAS	0.145116	0.123676	1	FALSE	FALSE
FGF14	EURvsEAS	0.392011	4.14208e-05	0.0273377	TRUE	TRUE
FGF14	EURvsAMR	0.267857	0.0132123	1	TRUE	FALSE
FGF14	EURvsAFR	0.352339	0.000117221	0.0773661	TRUE	FALSE
FGF14	EURvsSAS	0.25	0.0280287	1	TRUE	FALSE
FGF14	EASvsAMR	0.359273	6.60619e-07	0.000436008	TRUE	TRUE
FGF14	EASvsAFR	0.330973	5.54071e-07	0.000365687	TRUE	TRUE
FGF14	EASvsSAS	0.187378	0.0441807	1	TRUE	FALSE
FGF14	AMRvsAFR	0.163638	0.0461949	1	TRUE	FALSE
FGF14	AMRvsSAS	0.198954	0.0258435	1	TRUE	FALSE
FGF14	AFRvsSAS	0.227007	0.00252571	1	TRUE	FALSE
FMR1	EURvsEAS	0.269643	0.0467925	1	TRUE	FALSE
FMR1	EURvsAMR	0.218941	0.15132	1	FALSE	FALSE
FMR1	EURvsAFR	0.12381	0.737014	1	FALSE	FALSE
FMR1	EURvsSAS	0.157143	0.530544	1	FALSE	FALSE
FMR1	EASvsAMR	0.157303	0.215464	1	FALSE	FALSE
FMR1	EASvsAFR	0.155556	0.15521	1	FALSE	FALSE
FMR1	EASvsSAS	0.1125	0.65038	1	FALSE	FALSE
FMR1	AMRvsAFR	0.221223	0.00848972	1	TRUE	FALSE
FMR1	AMRvsSAS	0.0898876	0.853348	1	FALSE	FALSE
FMR1	AFRvsSAS	0.179532	0.0749681	1	FALSE	FALSE
FOXL2	EURvsEAS	0	1	1	FALSE	FALSE
FOXL2	EURvsAMR	0.018018	1	1	FALSE	FALSE
FOXL2	EURvsAFR	0	1	1	FALSE	FALSE
FOXL2	EURvsSAS	0.0103093	1	1	FALSE	FALSE
FOXL2	EASvsAMR	0.018018	1	1	FALSE	FALSE
FOXL2	EASvsAFR	0	1	1	FALSE	FALSE
FOXL2	EASvsSAS	0.0103093	1	1	FALSE	FALSE
FOXL2	AMRvsAFR	0.018018	1	1	FALSE	FALSE
FOXL2	AMRvsSAS	0.0103093	1	1	FALSE	FALSE
FOXL2	AFRvsSAS	0.0103093	1	1	FALSE	FALSE
FXN	EURvsEAS	0.210299	0.0904169	1	FALSE	FALSE
FXN	EURvsAMR	0.121059	0.656854	1	FALSE	FALSE
FXN	EURvsAFR	0.244547	0.0209747	1	TRUE	FALSE
FXN	EURvsSAS	0.146684	0.443365	1	FALSE	FALSE
FXN	EASvsAMR	0.0892402	0.732375	1	FALSE	FALSE
FXN	EASvsAFR	0.264594	0.000254456	0.167941	TRUE	FALSE
FXN	EASvsSAS	0.166731	0.101551	1	FALSE	FALSE
FXN	AMRvsAFR	0.322813	2.15772e-06	0.00142409	TRUE	TRUE
FXN	AMRvsSAS	0.224949	0.00823542	1	TRUE	FALSE
FXN	AFRvsSAS	0.0978633	0.578918	1	FALSE	FALSE
GIPC1	EURvsEAS	0.144878	0.434925	1	FALSE	FALSE
GIPC1	EURvsAMR	0.0292431	1	1	FALSE	FALSE
GIPC1	EURvsAFR	0.230629	0.03056	1	TRUE	FALSE
GIPC1	EURvsSAS	0.135417	0.587589	1	FALSE	FALSE
GIPC1	EASvsAMR	0.146789	0.191299	1	FALSE	FALSE
GIPC1	EASvsAFR	0.209936	0.00461926	1	TRUE	FALSE
GIPC1	EASvsSAS	0.224102	0.00953853	1	TRUE	FALSE
GIPC1	AMRvsAFR	0.242288	0.000618261	0.408053	TRUE	FALSE
GIPC1	AMRvsSAS	0.141533	0.228406	1	FALSE	FALSE
GIPC1	AFRvsSAS	0.188962	0.020953	1	TRUE	FALSE
GLS	EURvsEAS	0.227273	0.0522519	1	FALSE	FALSE
GLS	EURvsAMR	0.192005	0.145007	1	FALSE	FALSE
GLS	EURvsAFR	0.185562	0.130913	1	FALSE	FALSE
GLS	EURvsSAS	0.1875	0.202746	1	FALSE	FALSE
GLS	EASvsAMR	0.238903	0.00308753	1	TRUE	FALSE
GLS	EASvsAFR	0.349577	8.3309e-08	5.49839e-05	TRUE	TRUE
GLS	EASvsSAS	0.356629	2.48014e-06	0.00163689	TRUE	TRUE
GLS	AMRvsAFR	0.129531	0.186167	1	FALSE	FALSE
GLS	AMRvsSAS	0.243525	0.00349497	1	TRUE	FALSE
GLS	AFRvsSAS	0.257994	0.000415563	0.274271	TRUE	FALSE
HOXA13-1	EURvsEAS	0	1	1	FALSE	FALSE
HOXA13-1	EURvsAMR	0	1	1	FALSE	FALSE
HOXA13-1	EURvsAFR	0	1	1	FALSE	FALSE
HOXA13-1	EURvsSAS	0	1	1	FALSE	FALSE
HOXA13-1	EASvsAMR	0	1	1	FALSE	FALSE
HOXA13-1	EASvsAFR	0	1	1	FALSE	FALSE
HOXA13-1	EASvsSAS	0	1	1	FALSE	FALSE
HOXA13-1	AMRvsAFR	0	1	1	FALSE	FALSE
HOXA13-1	AMRvsSAS	0	1	1	FALSE	FALSE
HOXA13-1	AFRvsSAS	0	1	1	FALSE	FALSE
HOXA13-2	EURvsEAS	0	1	1	FALSE	FALSE
HOXA13-2	EURvsAMR	0	1	1	FALSE	FALSE
HOXA13-2	EURvsAFR	0	1	1	FALSE	FALSE
HOXA13-2	EURvsSAS	0	1	1	FALSE	FALSE
HOXA13-2	EASvsAMR	0	1	1	FALSE	FALSE
HOXA13-2	EASvsAFR	0	1	1	FALSE	FALSE
HOXA13-2	EASvsSAS	0	1	1	FALSE	FALSE
HOXA13-2	AMRvsAFR	0	1	1	FALSE	FALSE
HOXA13-2	AMRvsSAS	0	1	1	FALSE	FALSE
HOXA13-2	AFRvsSAS	0	1	1	FALSE	FALSE
HOXA13-3	EURvsEAS	0	1	1	FALSE	FALSE
HOXA13-3	EURvsAMR	0.00892857	1	1	FALSE	FALSE
HOXA13-3	EURvsAFR	0	1	1	FALSE	FALSE
HOXA13-3	EURvsSAS	0	1	1	FALSE	FALSE
HOXA13-3	EASvsAMR	0.00892857	1	1	FALSE	FALSE
HOXA13-3	EASvsAFR	0	1	1	FALSE	FALSE
HOXA13-3	EASvsSAS	0	1	1	FALSE	FALSE
HOXA13-3	AMRvsAFR	0.00892857	1	1	FALSE	FALSE
HOXA13-3	AMRvsSAS	0.00892857	1	1	FALSE	FALSE
HOXA13-3	AFRvsSAS	0	1	1	FALSE	FALSE
HOXD13	EURvsEAS	0.00925926	1	1	FALSE	FALSE
HOXD13	EURvsAMR	0	1	1	FALSE	FALSE
HOXD13	EURvsAFR	0	1	1	FALSE	FALSE
HOXD13	EURvsSAS	0.0102041	1	1	FALSE	FALSE
HOXD13	EASvsAMR	0.00925926	1	1	FALSE	FALSE
HOXD13	EASvsAFR	0.00925926	1	1	FALSE	FALSE
HOXD13	EASvsSAS	0.0102041	1	1	FALSE	FALSE
HOXD13	AMRvsAFR	0	1	1	FALSE	FALSE
HOXD13	AMRvsSAS	0.0102041	1	1	FALSE	FALSE
HOXD13	AFRvsSAS	0.0102041	1	1	FALSE	FALSE
HTT	EURvsEAS	0.1875	0.170289	1	FALSE	FALSE
HTT	EURvsAMR	0.139881	0.486761	1	FALSE	FALSE
HTT	EURvsAFR	0.324755	0.000515228	0.34005	TRUE	FALSE
HTT	EURvsSAS	0.1	0.860487	1	FALSE	FALSE
HTT	EASvsAMR	0.21164	0.0118209	1	TRUE	FALSE
HTT	EASvsAFR	0.396514	8.03799e-10	5.30507e-07	TRUE	TRUE
HTT	EASvsSAS	0.146667	0.188634	1	FALSE	FALSE
HTT	AMRvsAFR	0.184874	0.0167382	1	TRUE	FALSE
HTT	AMRvsSAS	0.215714	0.011959	1	TRUE	FALSE
HTT	AFRvsSAS	0.400588	1.46039e-09	9.6386e-07	TRUE	TRUE
JPH3	EURvsEAS	0.362385	0.000198861	0.131248	TRUE	FALSE
JPH3	EURvsAMR	0.247748	0.0264254	1	TRUE	FALSE
JPH3	EURvsAFR	0.156188	0.287321	1	FALSE	FALSE
JPH3	EURvsSAS	0.17	0.268186	1	FALSE	FALSE
JPH3	EASvsAMR	0.114638	0.417744	1	FALSE	FALSE
JPH3	EASvsAFR	0.269571	0.000100006	0.066004	TRUE	FALSE
JPH3	EASvsSAS	0.192385	0.0349329	1	TRUE	FALSE
JPH3	AMRvsAFR	0.176458	0.0261605	1	TRUE	FALSE
JPH3	AMRvsSAS	0.0777477	0.873459	1	FALSE	FALSE
JPH3	AFRvsSAS	0.219521	0.00382062	1	TRUE	FALSE
LRP12	EURvsEAS	0.157492	0.335129	1	FALSE	FALSE
LRP12	EURvsAMR	0.163288	0.294215	1	FALSE	FALSE
LRP12	EURvsAFR	0.275585	0.00519411	1	TRUE	FALSE
LRP12	EURvsSAS	0.0803571	0.969584	1	FALSE	FALSE
LRP12	EASvsAMR	0.155385	0.121621	1	FALSE	FALSE
LRP12	EASvsAFR	0.353399	6.42902e-08	4.24315e-05	TRUE	TRUE
LRP12	EASvsSAS	0.164295	0.106657	1	FALSE	FALSE
LRP12	AMRvsAFR	0.281492	3.29893e-05	0.0217729	TRUE	TRUE
LRP12	AMRvsSAS	0.125023	0.351635	1	FALSE	FALSE
LRP12	AFRvsSAS	0.281537	7.42724e-05	0.0490198	TRUE	TRUE
MARCHF6	EURvsEAS	0.390135	5.20673e-05	0.0343644	TRUE	TRUE
MARCHF6	EURvsAMR	0.177113	0.219001	1	FALSE	FALSE
MARCHF6	EURvsAFR	0.285379	0.00375111	1	TRUE	FALSE
MARCHF6	EURvsSAS	0.320438	0.00205845	1	TRUE	FALSE
MARCHF6	EASvsAMR	0.213022	0.0105161	1	TRUE	FALSE
MARCHF6	EASvsAFR	0.18055	0.0214393	1	TRUE	FALSE
MARCHF6	EASvsSAS	0.069697	0.942742	1	FALSE	FALSE
MARCHF6	AMRvsAFR	0.108265	0.373588	1	FALSE	FALSE
MARCHF6	AMRvsSAS	0.143325	0.205881	1	FALSE	FALSE
MARCHF6	AFRvsSAS	0.143176	0.134566	1	FALSE	FALSE
NIPA1	EURvsEAS	0.206324	0.10294	1	FALSE	FALSE
NIPA1	EURvsAMR	0.123756	0.639341	1	FALSE	FALSE
NIPA1	EURvsAFR	0.137909	0.445881	1	FALSE	FALSE
NIPA1	EURvsSAS	0.0926284	0.915318	1	FALSE	FALSE
NIPA1	EASvsAMR	0.0825688	0.853718	1	FALSE	FALSE
NIPA1	EASvsAFR	0.0684158	0.891803	1	FALSE	FALSE
NIPA1	EASvsSAS	0.298953	0.000127624	0.0842318	TRUE	FALSE
NIPA1	AMRvsAFR	0.0182927	1	1	FALSE	FALSE
NIPA1	AMRvsSAS	0.216384	0.0124614	1	TRUE	FALSE
NIPA1	AFRvsSAS	0.230537	0.00223701	1	TRUE	FALSE
NOP56	EURvsEAS	0.250584	0.0248276	1	TRUE	FALSE
NOP56	EURvsAMR	0.147523	0.412286	1	FALSE	FALSE
NOP56	EURvsAFR	0.28343	0.00367021	1	TRUE	FALSE
NOP56	EURvsSAS	0.2175	0.0776339	1	FALSE	FALSE
NOP56	EASvsAMR	0.20586	0.0160478	1	TRUE	FALSE
NOP56	EASvsAFR	0.534014	4.12914e-18	2.72524e-15	TRUE	TRUE
NOP56	EASvsSAS	0.0856075	0.799811	1	FALSE	FALSE
NOP56	AMRvsAFR	0.342552	1.51322e-07	9.98728e-05	TRUE	TRUE
NOP56	AMRvsSAS	0.193243	0.0329961	1	TRUE	FALSE
NOP56	AFRvsSAS	0.48093	8.29337e-14	5.47362e-11	TRUE	TRUE
NOTCH2NLC	EURvsEAS	0.280303	0.414798	1	FALSE	FALSE
NOTCH2NLC	EURvsAMR	0.143939	0.97415	1	FALSE	FALSE
NOTCH2NLC	EURvsAFR	0.0964912	0.999773	1	FALSE	FALSE
NOTCH2NLC	EURvsSAS	0.166667	0.948227	1	FALSE	FALSE
NOTCH2NLC	EASvsAMR	0.325758	0.0294819	1	TRUE	FALSE
NOTCH2NLC	EASvsAFR	0.336523	0.0129002	1	TRUE	FALSE
NOTCH2NLC	EASvsSAS	0.220779	0.381783	1	FALSE	FALSE
NOTCH2NLC	AMRvsAFR	0.165869	0.440421	1	FALSE	FALSE
NOTCH2NLC	AMRvsSAS	0.13961	0.839578	1	FALSE	FALSE
NOTCH2NLC	AFRvsSAS	0.188596	0.441945	1	FALSE	FALSE
NUTM2B-AS1	EURvsEAS	0.135266	0.856234	1	FALSE	FALSE
NUTM2B-AS1	EURvsAMR	0.151644	0.737642	1	FALSE	FALSE
NUTM2B-AS1	EURvsAFR	0.37669	0.00568983	1	TRUE	FALSE
NUTM2B-AS1	EURvsSAS	0.141137	0.830634	1	FALSE	FALSE
NUTM2B-AS1	EASvsAMR	0.155149	0.276491	1	FALSE	FALSE
NUTM2B-AS1	EASvsAFR	0.383987	1.9048e-06	0.00125717	TRUE	TRUE
NUTM2B-AS1	EASvsSAS	0.217735	0.0640928	1	FALSE	FALSE
NUTM2B-AS1	AMRvsAFR	0.237241	0.0067392	1	TRUE	FALSE
NUTM2B-AS1	AMRvsSAS	0.185553	0.140106	1	FALSE	FALSE
NUTM2B-AS1	AFRvsSAS	0.288688	0.00135155	0.892023	TRUE	FALSE
PABPN1	EURvsEAS	0	1	1	FALSE	FALSE
PABPN1	EURvsAMR	0	1	1	FALSE	FALSE
PABPN1	EURvsAFR	0	1	1	FALSE	FALSE
PABPN1	EURvsSAS	0	1	1	FALSE	FALSE
PABPN1	EASvsAMR	0	1	1	FALSE	FALSE
PABPN1	EASvsAFR	0	1	1	FALSE	FALSE
PABPN1	EASvsSAS	0	1	1	FALSE	FALSE
PABPN1	AMRvsAFR	0	1	1	FALSE	FALSE
PABPN1	AMRvsSAS	0	1	1	FALSE	FALSE
PABPN1	AFRvsSAS	0	1	1	FALSE	FALSE
PHOX2B	EURvsEAS	0.0733945	0.986727	1	FALSE	FALSE
PHOX2B	EURvsAMR	0	1	1	FALSE	FALSE
PHOX2B	EURvsAFR	0	1	1	FALSE	FALSE
PHOX2B	EURvsSAS	0.0206186	1	1	FALSE	FALSE
PHOX2B	EASvsAMR	0.0733945	0.896128	1	FALSE	FALSE
PHOX2B	EASvsAFR	0.0733945	0.833367	1	FALSE	FALSE
PHOX2B	EASvsSAS	0.0527759	0.996524	1	FALSE	FALSE
PHOX2B	AMRvsAFR	0	1	1	FALSE	FALSE
PHOX2B	AMRvsSAS	0.0206186	1	1	FALSE	FALSE
PHOX2B	AFRvsSAS	0.0206186	1	1	FALSE	FALSE
PPP2R2B	EURvsEAS	0.409268	1.66515e-05	0.01099	TRUE	TRUE
PPP2R2B	EURvsAMR	0.208333	0.0946409	1	FALSE	FALSE
PPP2R2B	EURvsAFR	0.269006	0.00686923	1	TRUE	FALSE
PPP2R2B	EURvsSAS	0.218537	0.0763684	1	FALSE	FALSE
PPP2R2B	EASvsAMR	0.200935	0.0198594	1	TRUE	FALSE
PPP2R2B	EASvsAFR	0.250314	0.000402452	0.265618	TRUE	FALSE
PPP2R2B	EASvsSAS	0.19073	0.0407806	1	TRUE	FALSE
PPP2R2B	AMRvsAFR	0.233292	0.000986218	0.650904	TRUE	FALSE
PPP2R2B	AMRvsSAS	0.108418	0.530228	1	FALSE	FALSE
PPP2R2B	AFRvsSAS	0.248598	0.00068693	0.453374	TRUE	FALSE
PRDM12	EURvsEAS	0.345566	0.000469967	0.310178	TRUE	FALSE
PRDM12	EURvsAMR	0.30303	0.00319475	1	TRUE	FALSE
PRDM12	EURvsAFR	0.22288	0.0404759	1	TRUE	FALSE
PRDM12	EURvsSAS	0.151515	0.397751	1	FALSE	FALSE
PRDM12	EASvsAMR	0.202085	0.0194583	1	TRUE	FALSE
PRDM12	EASvsAFR	0.229358	0.00148493	0.980057	TRUE	FALSE
PRDM12	EASvsSAS	0.194051	0.0337457	1	TRUE	FALSE
PRDM12	AMRvsAFR	0.0801506	0.746324	1	FALSE	FALSE
PRDM12	AMRvsSAS	0.151515	0.162216	1	FALSE	FALSE
PRDM12	AFRvsSAS	0.131313	0.20779	1	FALSE	FALSE
PRNP	EURvsEAS	0.0416667	1	1	FALSE	FALSE
PRNP	EURvsAMR	0.0238095	1	1	FALSE	FALSE
PRNP	EURvsAFR	0.17345	0.183292	1	FALSE	FALSE
PRNP	EURvsSAS	0.0116667	1	1	FALSE	FALSE
PRNP	EASvsAMR	0.0178571	1	1	FALSE	FALSE
PRNP	EASvsAFR	0.215116	0.00351005	1	TRUE	FALSE
PRNP	EASvsSAS	0.03	1	1	FALSE	FALSE
PRNP	AMRvsAFR	0.197259	0.008508	1	TRUE	FALSE
PRNP	AMRvsSAS	0.0121429	1	1	FALSE	FALSE
PRNP	AFRvsSAS	0.185116	0.0223058	1	TRUE	FALSE
RAPGEF2	EURvsEAS	0.343081	0.00052904	0.349166	TRUE	FALSE
RAPGEF2	EURvsAMR	0.0382883	1	1	FALSE	FALSE
RAPGEF2	EURvsAFR	0.201389	0.0814856	1	FALSE	FALSE
RAPGEF2	EURvsSAS	0.105833	0.816765	1	FALSE	FALSE
RAPGEF2	EASvsAMR	0.341351	3.24777e-06	0.00214353	TRUE	TRUE
RAPGEF2	EASvsAFR	0.161328	0.0542616	1	FALSE	FALSE
RAPGEF2	EASvsSAS	0.264954	0.000974074	0.642889	TRUE	FALSE
RAPGEF2	AMRvsAFR	0.180022	0.0217284	1	TRUE	FALSE
RAPGEF2	AMRvsSAS	0.0763964	0.886378	1	FALSE	FALSE
RAPGEF2	AFRvsSAS	0.158246	0.0739998	1	FALSE	FALSE
RFC1	EURvsEAS	0.298261	0.00548133	1	TRUE	FALSE
RFC1	EURvsAMR	0.199379	0.133061	1	FALSE	FALSE
RFC1	EURvsAFR	0.311594	0.00128464	0.847863	TRUE	FALSE
RFC1	EURvsSAS	0.125988	0.666451	1	FALSE	FALSE
RFC1	EASvsAMR	0.115238	0.459691	1	FALSE	FALSE
RFC1	EASvsAFR	0.219286	0.00390943	1	TRUE	FALSE
RFC1	EASvsSAS	0.190909	0.055835	1	FALSE	FALSE
RFC1	AMRvsAFR	0.189286	0.0168831	1	TRUE	FALSE
RFC1	AMRvsSAS	0.112338	0.532691	1	FALSE	FALSE
RFC1	AFRvsSAS	0.22619	0.00440404	1	TRUE	FALSE
RILPL1	EURvsEAS	0.0425532	0.999999	1	FALSE	FALSE
RILPL1	EURvsAMR	0.0212766	1	1	FALSE	FALSE
RILPL1	EURvsAFR	0.134962	0.467711	1	FALSE	FALSE
RILPL1	EURvsSAS	0.0212766	1	1	FALSE	FALSE
RILPL1	EASvsAMR	0.0550459	0.992192	1	FALSE	FALSE
RILPL1	EASvsAFR	0.177515	0.030009	1	TRUE	FALSE
RILPL1	EASvsSAS	0.0505051	0.998196	1	FALSE	FALSE
RILPL1	AMRvsAFR	0.122469	0.246466	1	FALSE	FALSE
RILPL1	AMRvsSAS	0.020202	1	1	FALSE	FALSE
RILPL1	AFRvsSAS	0.12701	0.239511	1	FALSE	FALSE
RUNX2	EURvsEAS	0.0833333	0.95961	1	FALSE	FALSE
RUNX2	EURvsAMR	0.019697	1	1	FALSE	FALSE
RUNX2	EURvsAFR	0.0774854	0.962247	1	FALSE	FALSE
RUNX2	EURvsSAS	0.0732323	0.988255	1	FALSE	FALSE
RUNX2	EASvsAMR	0.0636364	0.962868	1	FALSE	FALSE
RUNX2	EASvsAFR	0.00925926	1	1	FALSE	FALSE
RUNX2	EASvsSAS	0.010101	1	1	FALSE	FALSE
RUNX2	AMRvsAFR	0.0577884	0.96568	1	FALSE	FALSE
RUNX2	AMRvsSAS	0.0535354	0.995845	1	FALSE	FALSE
RUNX2	AFRvsSAS	0.00425306	1	1	FALSE	FALSE
SAMD12	EURvsEAS	0.160469	0.325673	1	FALSE	FALSE
SAMD12	EURvsAMR	0.0803571	0.967357	1	FALSE	FALSE
SAMD12	EURvsAFR	0.267442	0.00800732	1	TRUE	FALSE
SAMD12	EURvsSAS	0.170643	0.270648	1	FALSE	FALSE
SAMD12	EASvsAMR	0.161799	0.0981292	1	FALSE	FALSE
SAMD12	EASvsAFR	0.258096	0.000227265	0.149995	TRUE	FALSE
SAMD12	EASvsSAS	0.0999717	0.632511	1	FALSE	FALSE
SAMD12	AMRvsAFR	0.253322	0.000250836	0.165552	TRUE	FALSE
SAMD12	AMRvsSAS	0.17289	0.073867	1	FALSE	FALSE
SAMD12	AFRvsSAS	0.206836	0.00757962	1	TRUE	FALSE
SOX3	EURvsEAS	0.0243902	1	1	FALSE	FALSE
SOX3	EURvsAMR	0.0113636	1	1	FALSE	FALSE
SOX3	EURvsAFR	0	1	1	FALSE	FALSE
SOX3	EURvsSAS	0	1	1	FALSE	FALSE
SOX3	EASvsAMR	0.0243902	1	1	FALSE	FALSE
SOX3	EASvsAFR	0.0243902	1	1	FALSE	FALSE
SOX3	EASvsSAS	0.0243902	1	1	FALSE	FALSE
SOX3	AMRvsAFR	0.0113636	1	1	FALSE	FALSE
SOX3	AMRvsSAS	0.0113636	1	1	FALSE	FALSE
SOX3	AFRvsSAS	0	1	1	FALSE	FALSE
STARD7	EURvsEAS	0.103409	0.822847	1	FALSE	FALSE
STARD7	EURvsAMR	0.165152	0.282548	1	FALSE	FALSE
STARD7	EURvsAFR	0.298077	0.00189156	1	TRUE	FALSE
STARD7	EURvsSAS	0.175	0.237237	1	FALSE	FALSE
STARD7	EASvsAMR	0.172727	0.0750101	1	FALSE	FALSE
STARD7	EASvsAFR	0.321625	1.27723e-06	0.000842969	TRUE	TRUE
STARD7	EASvsSAS	0.221531	0.0109385	1	TRUE	FALSE
STARD7	AMRvsAFR	0.439806	3.81284e-12	2.51647e-09	TRUE	TRUE
STARD7	AMRvsSAS	0.339713	9.71087e-06	0.00640918	TRUE	TRUE
STARD7	AFRvsSAS	0.184678	0.0266118	1	TRUE	FALSE
TAF1	EURvsEAS	0.036528	1	1	FALSE	FALSE
TAF1	EURvsAMR	0.0386555	1	1	FALSE	FALSE
TAF1	EURvsAFR	0.0503198	0.999994	1	FALSE	FALSE
TAF1	EURvsSAS	0.110425	0.892839	1	FALSE	FALSE
TAF1	EASvsAMR	0.0719285	0.968049	1	FALSE	FALSE
TAF1	EASvsAFR	0.0137918	1	1	FALSE	FALSE
TAF1	EASvsSAS	0.100924	0.778338	1	FALSE	FALSE
TAF1	AMRvsAFR	0.0604039	0.982986	1	FALSE	FALSE
TAF1	AMRvsSAS	0.147536	0.31391	1	FALSE	FALSE
TAF1	AFRvsSAS	0.0871319	0.82239	1	FALSE	FALSE
TBP	EURvsEAS	0.425926	6.23998e-06	0.00411839	TRUE	TRUE
TBP	EURvsAMR	0.252976	0.0226626	1	TRUE	FALSE
TBP	EURvsAFR	0.537791	1.49448e-10	9.86358e-08	TRUE	TRUE
TBP	EURvsSAS	0.260101	0.0198175	1	TRUE	FALSE
TBP	EASvsAMR	0.424603	2.01019e-09	1.32672e-06	TRUE	TRUE
TBP	EASvsAFR	0.570198	0	0	TRUE	TRUE
TBP	EASvsSAS	0.315657	4.58578e-05	0.0302661	TRUE	TRUE
TBP	AMRvsAFR	0.591362	9.99201e-16	6.59472e-13	TRUE	TRUE
TBP	AMRvsSAS	0.108947	0.51398	1	FALSE	FALSE
TBP	AFRvsSAS	0.561781	2.82492e-19	1.86445e-16	TRUE	TRUE
TBX1	EURvsEAS	0	1	1	FALSE	FALSE
TBX1	EURvsAMR	0	1	1	FALSE	FALSE
TBX1	EURvsAFR	0	1	1	FALSE	FALSE
TBX1	EURvsSAS	0	1	1	FALSE	FALSE
TBX1	EASvsAMR	0	1	1	FALSE	FALSE
TBX1	EASvsAFR	0	1	1	FALSE	FALSE
TBX1	EASvsSAS	0	1	1	FALSE	FALSE
TBX1	AMRvsAFR	0	1	1	FALSE	FALSE
TBX1	AMRvsSAS	0	1	1	FALSE	FALSE
TBX1	AFRvsSAS	0	1	1	FALSE	FALSE
TCF4	EURvsEAS	0.302765	0.00339696	1	TRUE	FALSE
TCF4	EURvsAMR	0.146212	0.424206	1	FALSE	FALSE
TCF4	EURvsAFR	0.339147	0.000239128	0.157825	TRUE	FALSE
TCF4	EURvsSAS	0.328914	0.00128186	0.846028	TRUE	FALSE
TCF4	EASvsAMR	0.321835	1.63805e-05	0.0108111	TRUE	TRUE
TCF4	EASvsAFR	0.286622	2.7407e-05	0.0180886	TRUE	TRUE
TCF4	EASvsSAS	0.0445577	0.999728	1	FALSE	FALSE
TCF4	AMRvsAFR	0.360359	2.80159e-08	1.84905e-05	TRUE	TRUE
TCF4	AMRvsSAS	0.357576	1.93574e-06	0.00127759	TRUE	TRUE
TCF4	AFRvsSAS	0.256225	0.000395147	0.260797	TRUE	FALSE
THAP11	EURvsEAS	0.0904762	0.921853	1	FALSE	FALSE
THAP11	EURvsAMR	0.0855856	0.944494	1	FALSE	FALSE
THAP11	EURvsAFR	0.318713	0.000695738	0.459187	TRUE	FALSE
THAP11	EURvsSAS	0.0612245	0.998639	1	FALSE	FALSE
THAP11	EASvsAMR	0.176062	0.0600218	1	FALSE	FALSE
THAP11	EASvsAFR	0.40919	2.7259e-10	1.7991e-07	TRUE	TRUE
THAP11	EASvsSAS	0.0972789	0.677039	1	FALSE	FALSE
THAP11	AMRvsAFR	0.233128	0.00104646	0.690661	TRUE	FALSE
THAP11	AMRvsSAS	0.0787829	0.868211	1	FALSE	FALSE
THAP11	AFRvsSAS	0.311911	7.20545e-06	0.0047556	TRUE	TRUE
TNRC6A	EURvsEAS	0.227273	0.0522519	1	FALSE	FALSE
TNRC6A	EURvsAMR	0.207576	0.0947003	1	FALSE	FALSE
TNRC6A	EURvsAFR	0.197368	0.0922934	1	FALSE	FALSE
TNRC6A	EURvsSAS	0.125425	0.637386	1	FALSE	FALSE
TNRC6A	EASvsAMR	0.109091	0.531512	1	FALSE	FALSE
TNRC6A	EASvsAFR	0.162945	0.0493363	1	TRUE	FALSE
TNRC6A	EASvsSAS	0.176438	0.0678024	1	FALSE	FALSE
TNRC6A	AMRvsAFR	0.125784	0.215767	1	FALSE	FALSE
TNRC6A	AMRvsSAS	0.158256	0.129916	1	FALSE	FALSE
TNRC6A	AFRvsSAS	0.148049	0.114968	1	FALSE	FALSE
VWA1	EURvsEAS	0	1	1	FALSE	FALSE
VWA1	EURvsAMR	0	1	1	FALSE	FALSE
VWA1	EURvsAFR	0	1	1	FALSE	FALSE
VWA1	EURvsSAS	0.0104167	1	1	FALSE	FALSE
VWA1	EASvsAMR	0	1	1	FALSE	FALSE
VWA1	EASvsAFR	0	1	1	FALSE	FALSE
VWA1	EASvsSAS	0.0104167	1	1	FALSE	FALSE
VWA1	AMRvsAFR	0	1	1	FALSE	FALSE
VWA1	AMRvsSAS	0.0104167	1	1	FALSE	FALSE
VWA1	AFRvsSAS	0.0104167	1	1	FALSE	FALSE
XYLT1	EURvsEAS	0.275099	0.0114444	1	TRUE	FALSE
XYLT1	EURvsAMR	0.214493	0.0874697	1	FALSE	FALSE
XYLT1	EURvsAFR	0.249142	0.0200369	1	TRUE	FALSE
XYLT1	EURvsSAS	0.267018	0.017617	1	TRUE	FALSE
XYLT1	EASvsAMR	0.125108	0.332403	1	FALSE	FALSE
XYLT1	EASvsAFR	0.20299	0.00859902	1	TRUE	FALSE
XYLT1	EASvsSAS	0.0636364	0.972907	1	FALSE	FALSE
XYLT1	AMRvsAFR	0.0778822	0.808475	1	FALSE	FALSE
XYLT1	AMRvsSAS	0.0834055	0.830366	1	FALSE	FALSE
XYLT1	AFRvsSAS	0.139354	0.17321	1	FALSE	FALSE
YEATS2	EURvsEAS	0.319572	0.00158251	1	TRUE	FALSE
YEATS2	EURvsAMR	0.22619	0.0552681	1	FALSE	FALSE
YEATS2	EURvsAFR	0.592157	8.09353e-13	5.34173e-10	TRUE	TRUE
YEATS2	EURvsSAS	0.047619	0.999989	1	FALSE	FALSE
YEATS2	EASvsAMR	0.129096	0.281539	1	FALSE	FALSE
YEATS2	EASvsAFR	0.294711	1.31922e-05	0.00870687	TRUE	TRUE
YEATS2	EASvsSAS	0.312769	5.39981e-05	0.0356387	TRUE	TRUE
YEATS2	AMRvsAFR	0.365966	1.43043e-08	9.44083e-06	TRUE	TRUE
YEATS2	AMRvsSAS	0.225765	0.00799975	1	TRUE	FALSE
YEATS2	AFRvsSAS	0.544538	9.22666e-18	6.0896e-15	TRUE	TRUE
ZIC2	EURvsEAS	0	1	1	FALSE	FALSE
ZIC2	EURvsAMR	0.00892857	1	1	FALSE	FALSE
ZIC2	EURvsAFR	0.0116279	1	1	FALSE	FALSE
ZIC2	EURvsSAS	0	1	1	FALSE	FALSE
ZIC2	EASvsAMR	0.00892857	1	1	FALSE	FALSE
ZIC2	EASvsAFR	0.0116279	1	1	FALSE	FALSE
ZIC2	EASvsSAS	0	1	1	FALSE	FALSE
ZIC2	AMRvsAFR	0.00269934	1	1	FALSE	FALSE
ZIC2	AMRvsSAS	0.00892857	1	1	FALSE	FALSE
ZIC2	AFRvsSAS	0.0116279	1	1	FALSE	FALSE
ZIC3	EURvsEAS	0.0227273	1	1	FALSE	FALSE
ZIC3	EURvsAMR	0.0227273	1	1	FALSE	FALSE
ZIC3	EURvsAFR	0.0227273	1	1	FALSE	FALSE
ZIC3	EURvsSAS	0.0348837	1	1	FALSE	FALSE
ZIC3	EASvsAMR	0	1	1	FALSE	FALSE
ZIC3	EASvsAFR	0	1	1	FALSE	FALSE
ZIC3	EASvsSAS	0.0348837	1	1	FALSE	FALSE
ZIC3	AMRvsAFR	0	1	1	FALSE	FALSE
ZIC3	AMRvsSAS	0.0348837	1	1	FALSE	FALSE
ZIC3	AFRvsSAS	0.0348837	0.999998	1	FALSE	FALSE
ZNF713	EURvsEAS	0.305919	0.00387065	1	TRUE	FALSE
ZNF713	EURvsAMR	0.0857143	0.960217	1	FALSE	FALSE
ZNF713	EURvsAFR	0.0903226	0.91057	1	FALSE	FALSE
ZNF713	EURvsSAS	0.065942	0.997471	1	FALSE	FALSE
ZNF713	EASvsAMR	0.296395	0.000117506	0.0775542	TRUE	FALSE
ZNF713	EASvsAFR	0.316672	3.92213e-06	0.0025886	TRUE	TRUE
ZNF713	EASvsSAS	0.352296	5.52406e-06	0.00364588	TRUE	TRUE
ZNF713	AMRvsAFR	0.10722	0.430674	1	FALSE	FALSE
ZNF713	AMRvsSAS	0.0639752	0.976925	1	FALSE	FALSE
ZNF713	AFRvsSAS	0.0874474	0.726913	1	FALSE	FALSE
