## Supplementary Table 2 for "Population-scale disease-associated tandem repeat analysis reveals locus and ancestry-specific insights"

### Sheet: Table S2
Supplementary Table 2 | Population differences in TR copy number distributions in Cohort 2. Kolmogorov-Smirnov tests were conducted to compare repeat copy number distributions across superpopulations for each disease-associated TR locus in Cohort 2. Bonferroni correction was applied to account for multiple comparisons, with loci exhibiting significant differences identified accordingly. Both unad…
Locus	Pairwise Comparison	KS Statistic	P Value	Adjusted P Value	Significance (Raw)	Significance (Adjusted)
AFF2	EURvsEAS	0.359259	3.56826e-13	2.35505e-10	TRUE	TRUE
AFF2	EURvsAMR	0.210946	0.000411543	0.271618	TRUE	FALSE
AFF2	EURvsSAS	0.0937187	0.267966	1	FALSE	FALSE
AFF2	EURvsAFR	0.108412	0.0926241	1	FALSE	FALSE
AFF2	EASvsAMR	0.165781	0.00950123	1	TRUE	FALSE
AFF2	EASvsSAS	0.295195	4.0134e-09	2.64884e-06	TRUE	TRUE
AFF2	EASvsAFR	0.436004	4.44089e-16	2.93099e-13	TRUE	TRUE
AFF2	AMRvsSAS	0.236528	4.09936e-05	0.0270558	TRUE	TRUE
AFF2	AMRvsAFR	0.319358	3.98453e-10	2.62979e-07	TRUE	TRUE
AFF2	SASvsAFR	0.20213	4.25943e-05	0.0281122	TRUE	TRUE
AFF3	EURvsEAS	0.253407	1.22728e-09	8.10006e-07	TRUE	TRUE
AFF3	EURvsAMR	0.175985	0.000197624	0.130432	TRUE	FALSE
AFF3	EURvsSAS	0.105197	0.0455537	1	TRUE	FALSE
AFF3	EURvsAFR	0.294942	2.10942e-15	1.39222e-12	TRUE	TRUE
AFF3	EASvsAMR	0.114628	0.0401357	1	TRUE	FALSE
AFF3	EASvsSAS	0.170332	0.000114012	0.075248	TRUE	FALSE
AFF3	EASvsAFR	0.229581	2.10611e-09	1.39003e-06	TRUE	TRUE
AFF3	AMRvsSAS	0.0974599	0.109304	1	FALSE	FALSE
AFF3	AMRvsAFR	0.125212	0.00846355	1	TRUE	FALSE
AFF3	SASvsAFR	0.200524	1.64988e-07	0.000108892	TRUE	TRUE
AR	EURvsEAS	0.188511	0.000340922	0.225009	TRUE	FALSE
AR	EURvsAMR	0.109583	0.151024	1	FALSE	FALSE
AR	EURvsSAS	0.135152	0.0302284	1	TRUE	FALSE
AR	EURvsAFR	0.370473	5.206e-17	3.43596e-14	TRUE	TRUE
AR	EASvsAMR	0.118742	0.0830643	1	FALSE	FALSE
AR	EASvsSAS	0.066996	0.634822	1	FALSE	FALSE
AR	EASvsAFR	0.45119	4.44089e-16	2.93099e-13	TRUE	TRUE
AR	AMRvsSAS	0.100758	0.228415	1	FALSE	FALSE
AR	AMRvsAFR	0.401939	1.11022e-15	7.32747e-13	TRUE	TRUE
AR	SASvsAFR	0.416534	2.22045e-15	1.46549e-12	TRUE	TRUE
ARX-1	EURvsEAS	0.0315176	0.999541	1	FALSE	FALSE
ARX-1	EURvsAMR	0.00575107	1	1	FALSE	FALSE
ARX-1	EURvsSAS	0.00933665	1	1	FALSE	FALSE
ARX-1	EURvsAFR	0.0204028	1	1	FALSE	FALSE
ARX-1	EASvsAMR	0.0372687	0.996707	1	FALSE	FALSE
ARX-1	EASvsSAS	0.022181	1	1	FALSE	FALSE
ARX-1	EASvsAFR	0.0111149	1	1	FALSE	FALSE
ARX-1	AMRvsSAS	0.0150877	1	1	FALSE	FALSE
ARX-1	AMRvsAFR	0.0261538	0.999984	1	FALSE	FALSE
ARX-1	SASvsAFR	0.0110661	1	1	FALSE	FALSE
ARX-2	EURvsEAS	0.00631797	1	1	FALSE	FALSE
ARX-2	EURvsAMR	0.020202	1	1	FALSE	FALSE
ARX-2	EURvsSAS	0.0245427	0.999922	1	FALSE	FALSE
ARX-2	EURvsAFR	0.0237727	0.999778	1	FALSE	FALSE
ARX-2	EASvsAMR	0.0251171	0.999959	1	FALSE	FALSE
ARX-2	EASvsSAS	0.0294577	0.998083	1	FALSE	FALSE
ARX-2	EASvsAFR	0.0286878	0.995325	1	FALSE	FALSE
ARX-2	AMRvsSAS	0.00632911	1	1	FALSE	FALSE
ARX-2	AMRvsAFR	0.00357072	1	1	FALSE	FALSE
ARX-2	SASvsAFR	0.00426726	1	1	FALSE	FALSE
ATN1	EURvsEAS	0.266913	4.87248e-11	3.21584e-08	TRUE	TRUE
ATN1	EURvsAMR	0.167504	0.000331864	0.21903	TRUE	FALSE
ATN1	EURvsSAS	0.0798346	0.210795	1	FALSE	FALSE
ATN1	EURvsAFR	0.522323	1.66533e-15	1.09912e-12	TRUE	TRUE
ATN1	EASvsAMR	0.368248	1.33227e-15	8.79297e-13	TRUE	TRUE
ATN1	EASvsSAS	0.196369	2.88101e-06	0.00190147	TRUE	TRUE
ATN1	EASvsAFR	0.527242	5.55112e-16	3.66374e-13	TRUE	TRUE
ATN1	AMRvsSAS	0.21262	1.20816e-06	0.000797385	TRUE	TRUE
ATN1	AMRvsAFR	0.418563	1.33227e-15	8.79297e-13	TRUE	TRUE
ATN1	SASvsAFR	0.522023	2.8796e-52	1.90054e-49	TRUE	TRUE
ATXN1	EURvsEAS	0.518104	3.33067e-16	2.19824e-13	TRUE	TRUE
ATXN1	EURvsAMR	0.116834	0.0361553	1	TRUE	FALSE
ATXN1	EURvsSAS	0.149642	0.00165555	1	TRUE	FALSE
ATXN1	EURvsAFR	0.228288	5.60041e-09	3.69627e-06	TRUE	TRUE
ATXN1	EASvsAMR	0.40127	3.74855e-21	2.47404e-18	TRUE	TRUE
ATXN1	EASvsSAS	0.368462	1.11022e-15	7.32747e-13	TRUE	TRUE
ATXN1	EASvsAFR	0.319682	3.90489e-17	2.57723e-14	TRUE	TRUE
ATXN1	AMRvsSAS	0.0955416	0.133046	1	FALSE	FALSE
ATXN1	AMRvsAFR	0.165452	0.000155323	0.102513	TRUE	FALSE
ATXN1	SASvsAFR	0.139378	0.00120771	0.797092	TRUE	FALSE
ATXN10	EURvsEAS	0.161304	0.000172534	0.113872	TRUE	FALSE
ATXN10	EURvsAMR	0.0798844	0.232662	1	FALSE	FALSE
ATXN10	EURvsSAS	0.0611111	0.472175	1	FALSE	FALSE
ATXN10	EURvsAFR	0.208198	1.20942e-08	7.98218e-06	TRUE	TRUE
ATXN10	EASvsAMR	0.208946	1.29602e-06	0.000855373	TRUE	TRUE
ATXN10	EASvsSAS	0.180307	1.28263e-05	0.00846538	TRUE	TRUE
ATXN10	EASvsAFR	0.347103	6.66134e-16	4.39648e-13	TRUE	TRUE
ATXN10	AMRvsSAS	0.098434	0.0726568	1	FALSE	FALSE
ATXN10	AMRvsAFR	0.138157	0.00118877	0.784589	TRUE	FALSE
ATXN10	SASvsAFR	0.166796	7.50704e-06	0.00495465	TRUE	TRUE
ATXN2	EURvsEAS	0.0548958	0.72915	1	FALSE	FALSE
ATXN2	EURvsAMR	0.0652307	0.576768	1	FALSE	FALSE
ATXN2	EURvsSAS	0.0566528	0.684831	1	FALSE	FALSE
ATXN2	EURvsAFR	0.304881	3.55271e-15	2.34479e-12	TRUE	TRUE
ATXN2	EASvsAMR	0.120127	0.0339635	1	TRUE	FALSE
ATXN2	EASvsSAS	0.018134	1	1	FALSE	FALSE
ATXN2	EASvsAFR	0.359777	3.87039e-21	2.55446e-18	TRUE	TRUE
ATXN2	AMRvsSAS	0.121884	0.0281897	1	TRUE	FALSE
ATXN2	AMRvsAFR	0.239651	1.43756e-08	9.48791e-06	TRUE	TRUE
ATXN2	SASvsAFR	0.361534	8.13828e-22	5.37126e-19	TRUE	TRUE
ATXN3	EURvsEAS	0.266538	3.35115e-11	2.21176e-08	TRUE	TRUE
ATXN3	EURvsAMR	0.115882	0.0263766	1	TRUE	FALSE
ATXN3	EURvsSAS	0.173423	4.40457e-05	0.0290701	TRUE	TRUE
ATXN3	EURvsAFR	0.324575	8.08153e-20	5.33381e-17	TRUE	TRUE
ATXN3	EASvsAMR	0.313491	4.70735e-14	3.10685e-11	TRUE	TRUE
ATXN3	EASvsSAS	0.295442	7.23865e-14	4.77751e-11	TRUE	TRUE
ATXN3	EASvsAFR	0.355812	1.22125e-15	8.06022e-13	TRUE	TRUE
ATXN3	AMRvsSAS	0.0985623	0.0830268	1	FALSE	FALSE
ATXN3	AMRvsAFR	0.275842	7.0588e-13	4.65881e-10	TRUE	TRUE
ATXN3	SASvsAFR	0.270472	5.55112e-14	3.66374e-11	TRUE	TRUE
ATXN7	EURvsEAS	0.0549908	0.656887	1	FALSE	FALSE
ATXN7	EURvsAMR	0.0991976	0.0891207	1	FALSE	FALSE
ATXN7	EURvsSAS	0.0326815	0.989973	1	FALSE	FALSE
ATXN7	EURvsAFR	0.10764	0.0182214	1	TRUE	FALSE
ATXN7	EASvsAMR	0.111729	0.0358215	1	TRUE	FALSE
ATXN7	EASvsSAS	0.056263	0.615681	1	FALSE	FALSE
ATXN7	EASvsAFR	0.120171	0.0048467	1	TRUE	FALSE
ATXN7	AMRvsSAS	0.0665161	0.466802	1	FALSE	FALSE
ATXN7	AMRvsAFR	0.122272	0.00770721	1	TRUE	FALSE
ATXN7	SASvsAFR	0.0785525	0.151428	1	FALSE	FALSE
ATXN8OS	EURvsEAS	0.222338	1.42503e-07	9.40518e-05	TRUE	TRUE
ATXN8OS	EURvsAMR	0.122353	0.0212266	1	TRUE	FALSE
ATXN8OS	EURvsSAS	0.0975499	0.0739747	1	FALSE	FALSE
ATXN8OS	EURvsAFR	0.0826662	0.134103	1	FALSE	FALSE
ATXN8OS	EASvsAMR	0.189884	3.61793e-05	0.0238784	TRUE	TRUE
ATXN8OS	EASvsSAS	0.144959	0.00140555	0.92766	TRUE	FALSE
ATXN8OS	EASvsAFR	0.209014	7.05583e-08	4.65685e-05	TRUE	TRUE
ATXN8OS	AMRvsSAS	0.154726	0.00111863	0.738295	TRUE	FALSE
ATXN8OS	AMRvsAFR	0.184883	1.22428e-05	0.00808025	TRUE	TRUE
ATXN8OS	SASvsAFR	0.165411	2.74873e-05	0.0181416	TRUE	TRUE
BEAN1	EURvsEAS	0.141176	0.00225195	1	TRUE	FALSE
BEAN1	EURvsAMR	0.0851211	0.193682	1	FALSE	FALSE
BEAN1	EURvsSAS	0.137218	0.00269804	1	TRUE	FALSE
BEAN1	EURvsAFR	0.27708	2.84217e-14	1.87583e-11	TRUE	TRUE
BEAN1	EASvsAMR	0.0847751	0.197321	1	FALSE	FALSE
BEAN1	EASvsSAS	0.144652	0.00129929	0.857529	TRUE	FALSE
BEAN1	EASvsAFR	0.250598	9.96603e-12	6.57758e-09	TRUE	TRUE
BEAN1	AMRvsSAS	0.124009	0.0140245	1	TRUE	FALSE
BEAN1	AMRvsAFR	0.247149	2.25188e-10	1.48624e-07	TRUE	TRUE
BEAN1	SASvsAFR	0.217127	5.28753e-09	3.48977e-06	TRUE	TRUE
C9ORF72	EURvsEAS	0.169895	0.000401112	0.264734	TRUE	FALSE
C9ORF72	EURvsAMR	0.118254	0.0445065	1	TRUE	FALSE
C9ORF72	EURvsSAS	0.0721624	0.418985	1	FALSE	FALSE
C9ORF72	EURvsAFR	0.120394	0.0180666	1	TRUE	FALSE
C9ORF72	EASvsAMR	0.0516406	0.834952	1	FALSE	FALSE
C9ORF72	EASvsSAS	0.121656	0.0225734	1	TRUE	FALSE
C9ORF72	EASvsAFR	0.0919426	0.114837	1	FALSE	FALSE
C9ORF72	AMRvsSAS	0.0961078	0.151146	1	FALSE	FALSE
C9ORF72	AMRvsAFR	0.0793	0.285721	1	FALSE	FALSE
C9ORF72	SASvsAFR	0.0485253	0.814882	1	FALSE	FALSE
CACNA1A	EURvsEAS	0.138399	7.56602e-06	0.00499357	TRUE	TRUE
CACNA1A	EURvsAMR	0.0336908	0.876274	1	FALSE	FALSE
CACNA1A	EURvsSAS	0.0920669	0.00583958	1	TRUE	FALSE
CACNA1A	EURvsAFR	0.132641	1.91154e-06	0.00126162	TRUE	TRUE
CACNA1A	EASvsAMR	0.104708	0.00320795	1	TRUE	FALSE
CACNA1A	EASvsSAS	0.19381	2.26581e-11	1.49543e-08	TRUE	TRUE
CACNA1A	EASvsAFR	0.27104	3.76631e-25	2.48576e-22	TRUE	TRUE
CACNA1A	AMRvsSAS	0.0891011	0.0150499	1	TRUE	FALSE
CACNA1A	AMRvsAFR	0.166332	9.32312e-09	6.15326e-06	TRUE	TRUE
CACNA1A	SASvsAFR	0.0772309	0.0150245	1	TRUE	FALSE
CBL	EURvsEAS	0.121124	0.0251588	1	TRUE	FALSE
CBL	EURvsAMR	0.0978627	0.141001	1	FALSE	FALSE
CBL	EURvsSAS	0.228198	2.63343e-07	0.000173807	TRUE	TRUE
CBL	EURvsAFR	0.234778	3.9964e-09	2.63762e-06	TRUE	TRUE
CBL	EASvsAMR	0.120516	0.0391292	1	TRUE	FALSE
CBL	EASvsSAS	0.171228	0.000317723	0.209697	TRUE	FALSE
CBL	EASvsAFR	0.2236	3.91069e-08	2.58105e-05	TRUE	TRUE
CBL	AMRvsSAS	0.286803	2.74096e-10	1.80904e-07	TRUE	TRUE
CBL	AMRvsAFR	0.174119	0.000112163	0.0740273	TRUE	FALSE
CBL	SASvsAFR	0.348745	7.77156e-16	5.12923e-13	TRUE	TRUE
CNBP	EURvsEAS	0.180926	3.76529e-05	0.0248509	TRUE	TRUE
CNBP	EURvsAMR	0.122145	0.0180377	1	TRUE	FALSE
CNBP	EURvsSAS	0.111316	0.0281318	1	TRUE	FALSE
CNBP	EURvsAFR	0.513268	2.80618e-45	1.85208e-42	TRUE	TRUE
CNBP	EASvsAMR	0.0677419	0.485692	1	FALSE	FALSE
CNBP	EASvsSAS	0.0696105	0.397763	1	FALSE	FALSE
CNBP	EASvsAFR	0.385773	1.33227e-15	8.79297e-13	TRUE	TRUE
CNBP	AMRvsSAS	0.0379841	0.973488	1	FALSE	FALSE
CNBP	AMRvsAFR	0.411221	1.8978e-25	1.25255e-22	TRUE	TRUE
CNBP	SASvsAFR	0.430738	1.6074e-30	1.06088e-27	TRUE	TRUE
COMP	EURvsEAS	0.00621872	1	1	FALSE	FALSE
COMP	EURvsAMR	0.00301205	1	1	FALSE	FALSE
COMP	EURvsSAS	6.21957e-05	1	1	FALSE	FALSE
COMP	EURvsAFR	0.00105299	1	1	FALSE	FALSE
COMP	EASvsAMR	0.00923077	1	1	FALSE	FALSE
COMP	EASvsSAS	0.00628092	1	1	FALSE	FALSE
COMP	EASvsAFR	0.00516573	1	1	FALSE	FALSE
COMP	AMRvsSAS	0.00294985	1	1	FALSE	FALSE
COMP	AMRvsAFR	0.00406504	1	1	FALSE	FALSE
COMP	SASvsAFR	0.00111519	1	1	FALSE	FALSE
CSTB	EURvsEAS	0.405195	1.41365e-21	9.33008e-19	TRUE	TRUE
CSTB	EURvsAMR	0.334634	1.98175e-13	1.30795e-10	TRUE	TRUE
CSTB	EURvsSAS	0.215215	3.32923e-06	0.00219729	TRUE	TRUE
CSTB	EURvsAFR	0.0493566	0.780533	1	FALSE	FALSE
CSTB	EASvsAMR	0.070561	0.486845	1	FALSE	FALSE
CSTB	EASvsSAS	0.18998	4.40024e-05	0.0290416	TRUE	TRUE
CSTB	EASvsAFR	0.355838	1.89888e-20	1.25326e-17	TRUE	TRUE
CSTB	AMRvsSAS	0.119419	0.0406426	1	TRUE	FALSE
CSTB	AMRvsAFR	0.285277	7.74614e-12	5.11245e-09	TRUE	TRUE
CSTB	SASvsAFR	0.165858	0.000118776	0.0783923	TRUE	FALSE
DAB1	EURvsEAS	0.199755	7.4002e-07	0.000488413	TRUE	TRUE
DAB1	EURvsAMR	0.175804	6.56026e-05	0.0432977	TRUE	TRUE
DAB1	EURvsSAS	0.228658	4.79848e-09	3.167e-06	TRUE	TRUE
DAB1	EURvsAFR	0.249011	3.29436e-12	2.17428e-09	TRUE	TRUE
DAB1	EASvsAMR	0.197548	3.86541e-06	0.00255117	TRUE	TRUE
DAB1	EASvsSAS	0.185333	3.86632e-06	0.00255177	TRUE	TRUE
DAB1	EASvsAFR	0.266223	4.42979e-14	2.92366e-11	TRUE	TRUE
DAB1	AMRvsSAS	0.0942918	0.091504	1	FALSE	FALSE
DAB1	AMRvsAFR	0.140103	0.0009242	0.609972	TRUE	FALSE
DAB1	SASvsAFR	0.132673	0.000677225	0.446969	TRUE	FALSE
DIP2B	EURvsEAS	0.400398	3.33067e-16	2.19824e-13	TRUE	TRUE
DIP2B	EURvsAMR	0.171633	0.000175564	0.115872	TRUE	FALSE
DIP2B	EURvsSAS	0.219005	5.26118e-08	3.47238e-05	TRUE	TRUE
DIP2B	EURvsAFR	0.269962	1.20237e-13	7.93565e-11	TRUE	TRUE
DIP2B	EASvsAMR	0.228765	1.43229e-07	9.45311e-05	TRUE	TRUE
DIP2B	EASvsSAS	0.181394	1.44007e-05	0.00950447	TRUE	TRUE
DIP2B	EASvsAFR	0.212733	1.61414e-08	1.06533e-05	TRUE	TRUE
DIP2B	AMRvsSAS	0.0473713	0.843809	1	FALSE	FALSE
DIP2B	AMRvsAFR	0.111861	0.0198311	1	TRUE	FALSE
DIP2B	SASvsAFR	0.0828181	0.101338	1	FALSE	FALSE
DMD	EURvsEAS	0.187815	0.000136068	0.089805	TRUE	FALSE
DMD	EURvsAMR	0.0953268	0.227609	1	FALSE	FALSE
DMD	EURvsSAS	0.112956	0.0644801	1	FALSE	FALSE
DMD	EURvsAFR	0.204896	3.86313e-06	0.00254966	TRUE	TRUE
DMD	EASvsAMR	0.120235	0.0620702	1	FALSE	FALSE
DMD	EASvsSAS	0.0978121	0.145722	1	FALSE	FALSE
DMD	EASvsAFR	0.208662	1.87351e-06	0.00123652	TRUE	TRUE
DMD	AMRvsSAS	0.183991	0.000718529	0.474229	TRUE	FALSE
DMD	AMRvsAFR	0.206294	2.0523e-05	0.0135452	TRUE	TRUE
DMD	SASvsAFR	0.218084	7.41479e-07	0.000489376	TRUE	TRUE
DMPK	EURvsEAS	0.109928	0.0453618	1	TRUE	FALSE
DMPK	EURvsAMR	0.127021	0.0168477	1	TRUE	FALSE
DMPK	EURvsSAS	0.106382	0.0462741	1	TRUE	FALSE
DMPK	EURvsAFR	0.161233	0.000107912	0.0712216	TRUE	FALSE
DMPK	EASvsAMR	0.0948038	0.145896	1	FALSE	FALSE
DMPK	EASvsSAS	0.0820106	0.222987	1	FALSE	FALSE
DMPK	EASvsAFR	0.106978	0.0295768	1	TRUE	FALSE
DMPK	AMRvsSAS	0.0592573	0.643025	1	FALSE	FALSE
DMPK	AMRvsAFR	0.165371	0.000163678	0.108027	TRUE	FALSE
DMPK	SASvsAFR	0.157263	0.000117248	0.0773839	TRUE	FALSE
EIF4A3	EURvsEAS	0.12981	0.0190225	1	TRUE	FALSE
EIF4A3	EURvsAMR	0.135048	0.0186879	1	TRUE	FALSE
EIF4A3	EURvsSAS	0.132573	0.0131021	1	TRUE	FALSE
EIF4A3	EURvsAFR	0.133584	0.00941689	1	TRUE	FALSE
EIF4A3	EASvsAMR	0.0688856	0.539732	1	FALSE	FALSE
EIF4A3	EASvsSAS	0.235238	1.36298e-07	8.99569e-05	TRUE	TRUE
EIF4A3	EASvsAFR	0.151047	0.00154091	1	TRUE	FALSE
EIF4A3	AMRvsSAS	0.267621	5.58615e-09	3.68686e-06	TRUE	TRUE
EIF4A3	AMRvsAFR	0.0992311	0.114269	1	FALSE	FALSE
EIF4A3	SASvsAFR	0.221014	2.29195e-07	0.000151269	TRUE	TRUE
FGF14	EURvsEAS	0.423729	7.05867e-29	4.65873e-26	TRUE	TRUE
FGF14	EURvsAMR	0.139723	0.00257197	1	TRUE	FALSE
FGF14	EURvsSAS	0.187632	3.71226e-06	0.00245009	TRUE	TRUE
FGF14	EURvsAFR	0.262062	3.05866e-13	2.01872e-10	TRUE	TRUE
FGF14	EASvsAMR	0.342773	5.05981e-18	3.33947e-15	TRUE	TRUE
FGF14	EASvsSAS	0.252913	7.42193e-11	4.89847e-08	TRUE	TRUE
FGF14	EASvsAFR	0.394376	1.22125e-15	8.06022e-13	TRUE	TRUE
FGF14	AMRvsSAS	0.111221	0.0248482	1	TRUE	FALSE
FGF14	AMRvsAFR	0.138562	0.000913963	0.603215	TRUE	FALSE
FGF14	SASvsAFR	0.23216	5.92243e-11	3.9088e-08	TRUE	TRUE
FMR1	EURvsEAS	0.251675	5.88484e-06	0.003884	TRUE	TRUE
FMR1	EURvsAMR	0.160569	0.0241775	1	TRUE	FALSE
FMR1	EURvsSAS	0.0992832	0.300491	1	FALSE	FALSE
FMR1	EURvsAFR	0.132172	0.0428647	1	TRUE	FALSE
FMR1	EASvsAMR	0.106313	0.257349	1	FALSE	FALSE
FMR1	EASvsSAS	0.222464	0.000113796	0.0751052	TRUE	FALSE
FMR1	EASvsAFR	0.272019	6.97651e-08	4.6045e-05	TRUE	TRUE
FMR1	AMRvsSAS	0.131357	0.107008	1	FALSE	FALSE
FMR1	AMRvsAFR	0.228349	9.12977e-05	0.0602565	TRUE	FALSE
FMR1	SASvsAFR	0.192667	0.000699291	0.461532	TRUE	FALSE
FOXL2	EURvsEAS	0.0154413	1	1	FALSE	FALSE
FOXL2	EURvsAMR	0.016758	1	1	FALSE	FALSE
FOXL2	EURvsSAS	0.0212924	0.999997	1	FALSE	FALSE
FOXL2	EURvsAFR	0.00224405	1	1	FALSE	FALSE
FOXL2	EASvsAMR	0.00309598	1	1	FALSE	FALSE
FOXL2	EASvsSAS	0.00585111	1	1	FALSE	FALSE
FOXL2	EASvsAFR	0.0131973	1	1	FALSE	FALSE
FOXL2	AMRvsSAS	0.00453443	1	1	FALSE	FALSE
FOXL2	AMRvsAFR	0.0145139	1	1	FALSE	FALSE
FOXL2	SASvsAFR	0.0190484	0.999999	1	FALSE	FALSE
FXN	EURvsEAS	0.222221	1.00854e-06	0.000665634	TRUE	TRUE
FXN	EURvsAMR	0.129275	0.019125	1	TRUE	FALSE
FXN	EURvsSAS	0.174414	0.000223183	0.147301	TRUE	FALSE
FXN	EURvsAFR	0.247643	6.59384e-10	4.35193e-07	TRUE	TRUE
FXN	EASvsAMR	0.12385	0.0322464	1	TRUE	FALSE
FXN	EASvsSAS	0.145461	0.00443551	1	TRUE	FALSE
FXN	EASvsAFR	0.141972	0.00209277	1	TRUE	FALSE
FXN	AMRvsSAS	0.192593	8.36278e-05	0.0551943	TRUE	FALSE
FXN	AMRvsAFR	0.265822	3.39055e-10	2.23776e-07	TRUE	TRUE
FXN	SASvsAFR	0.0851336	0.157225	1	FALSE	FALSE
GIPC1	EURvsEAS	0.111611	0.031206	1	TRUE	FALSE
GIPC1	EURvsAMR	0.0613432	0.607186	1	FALSE	FALSE
GIPC1	EURvsSAS	0.159685	0.000390083	0.257455	TRUE	FALSE
GIPC1	EURvsAFR	0.15988	9.35142e-05	0.0617193	TRUE	FALSE
GIPC1	EASvsAMR	0.118806	0.0267011	1	TRUE	FALSE
GIPC1	EASvsSAS	0.146374	0.00137057	0.904574	TRUE	FALSE
GIPC1	EASvsAFR	0.167125	3.11709e-05	0.0205728	TRUE	TRUE
GIPC1	AMRvsSAS	0.117297	0.0289344	1	TRUE	FALSE
GIPC1	AMRvsAFR	0.165966	0.000125192	0.0826264	TRUE	FALSE
GIPC1	SASvsAFR	0.147234	0.000340815	0.224938	TRUE	FALSE
GLS	EURvsEAS	0.215538	7.27123e-07	0.000479901	TRUE	TRUE
GLS	EURvsAMR	0.184561	0.000106846	0.0705181	TRUE	FALSE
GLS	EURvsSAS	0.235992	3.35689e-08	2.21555e-05	TRUE	TRUE
GLS	EURvsAFR	0.217847	2.97e-08	1.9602e-05	TRUE	TRUE
GLS	EASvsAMR	0.280989	2.24567e-10	1.48214e-07	TRUE	TRUE
GLS	EASvsSAS	0.340446	9.61249e-17	6.34425e-14	TRUE	TRUE
GLS	EASvsAFR	0.298557	3.21965e-15	2.12497e-12	TRUE	TRUE
GLS	AMRvsSAS	0.185674	9.66984e-05	0.063821	TRUE	FALSE
GLS	AMRvsAFR	0.103896	0.0513492	1	FALSE	FALSE
GLS	SASvsAFR	0.26844	2.59348e-12	1.7117e-09	TRUE	TRUE
HOXA13-1	EURvsEAS	0.0186929	1	1	FALSE	FALSE
HOXA13-1	EURvsAMR	0.0121742	1	1	FALSE	FALSE
HOXA13-1	EURvsSAS	0.0224492	1	1	FALSE	FALSE
HOXA13-1	EURvsAFR	0.00884946	1	1	FALSE	FALSE
HOXA13-1	EASvsAMR	0.0308671	0.999738	1	FALSE	FALSE
HOXA13-1	EASvsSAS	0.0037563	1	1	FALSE	FALSE
HOXA13-1	EASvsAFR	0.00984345	1	1	FALSE	FALSE
HOXA13-1	AMRvsSAS	0.0346234	0.998441	1	FALSE	FALSE
HOXA13-1	AMRvsAFR	0.0210236	1	1	FALSE	FALSE
HOXA13-1	SASvsAFR	0.0135997	1	1	FALSE	FALSE
HOXA13-2	EURvsEAS	0.00659933	1	1	FALSE	FALSE
HOXA13-2	EURvsAMR	0.00531419	1	1	FALSE	FALSE
HOXA13-2	EURvsSAS	0.0124353	1	1	FALSE	FALSE
HOXA13-2	EURvsAFR	0.0110438	1	1	FALSE	FALSE
HOXA13-2	EASvsAMR	0.00196787	1	1	FALSE	FALSE
HOXA13-2	EASvsSAS	0.005836	1	1	FALSE	FALSE
HOXA13-2	EASvsAFR	0.00777778	1	1	FALSE	FALSE
HOXA13-2	AMRvsSAS	0.00712114	1	1	FALSE	FALSE
HOXA13-2	AMRvsAFR	0.00580991	1	1	FALSE	FALSE
HOXA13-2	SASvsAFR	0.00416755	1	1	FALSE	FALSE
HOXA13-3	EURvsEAS	0.015565	1	1	FALSE	FALSE
HOXA13-3	EURvsAMR	0.00754835	1	1	FALSE	FALSE
HOXA13-3	EURvsSAS	0.0214286	1	1	FALSE	FALSE
HOXA13-3	EURvsAFR	0.00669078	1	1	FALSE	FALSE
HOXA13-3	EASvsAMR	0.0123835	1	1	FALSE	FALSE
HOXA13-3	EASvsSAS	0.00793651	1	1	FALSE	FALSE
HOXA13-3	EASvsAFR	0.0222558	0.999993	1	FALSE	FALSE
HOXA13-3	AMRvsSAS	0.018247	1	1	FALSE	FALSE
HOXA13-3	AMRvsAFR	0.00987231	1	1	FALSE	FALSE
HOXA13-3	SASvsAFR	0.0281193	0.999346	1	FALSE	FALSE
HOXD13	EURvsEAS	0.00609756	1	1	FALSE	FALSE
HOXD13	EURvsAMR	0.0116776	1	1	FALSE	FALSE
HOXD13	EURvsSAS	0.00588606	1	1	FALSE	FALSE
HOXD13	EURvsAFR	0.00523736	1	1	FALSE	FALSE
HOXD13	EASvsAMR	0.0144904	1	1	FALSE	FALSE
HOXD13	EASvsSAS	0.00609756	1	1	FALSE	FALSE
HOXD13	EASvsAFR	0.00609756	1	1	FALSE	FALSE
HOXD13	AMRvsSAS	0.0141618	1	1	FALSE	FALSE
HOXD13	AMRvsAFR	0.0107811	1	1	FALSE	FALSE
HOXD13	SASvsAFR	0.00338074	1	1	FALSE	FALSE
HTT	EURvsEAS	0.179902	6.3068e-05	0.0416249	TRUE	TRUE
HTT	EURvsAMR	0.092474	0.14527	1	FALSE	FALSE
HTT	EURvsSAS	0.122096	0.0141688	1	TRUE	FALSE
HTT	EURvsAFR	0.255511	1.18026e-11	7.78969e-09	TRUE	TRUE
HTT	EASvsAMR	0.155708	0.00154385	1	TRUE	FALSE
HTT	EASvsSAS	0.0591677	0.611124	1	FALSE	FALSE
HTT	EASvsAFR	0.266047	3.66696e-12	2.42019e-09	TRUE	TRUE
HTT	AMRvsSAS	0.108811	0.0537954	1	FALSE	FALSE
HTT	AMRvsAFR	0.163037	0.000150248	0.0991638	TRUE	FALSE
HTT	SASvsAFR	0.271848	3.69149e-13	2.43638e-10	TRUE	TRUE
JPH3	EURvsEAS	0.312093	1.67644e-14	1.10645e-11	TRUE	TRUE
JPH3	EURvsAMR	0.0959405	0.123073	1	FALSE	FALSE
JPH3	EURvsSAS	0.125426	0.0092367	1	TRUE	FALSE
JPH3	EURvsAFR	0.265797	1.1432e-12	7.5451e-10	TRUE	TRUE
JPH3	EASvsAMR	0.216152	1.95399e-06	0.00128964	TRUE	TRUE
JPH3	EASvsSAS	0.186667	1.66687e-05	0.0110014	TRUE	TRUE
JPH3	EASvsAFR	0.353547	4.38659e-22	2.89515e-19	TRUE	TRUE
JPH3	AMRvsSAS	0.0294853	0.998911	1	FALSE	FALSE
JPH3	AMRvsAFR	0.2698	1.8811e-11	1.24152e-08	TRUE	TRUE
JPH3	SASvsAFR	0.2909	3.33067e-16	2.19824e-13	TRUE	TRUE
LRP12	EURvsEAS	0.167868	0.00133794	0.883039	TRUE	FALSE
LRP12	EURvsAMR	0.133975	0.0281328	1	TRUE	FALSE
LRP12	EURvsSAS	0.077358	0.401255	1	FALSE	FALSE
LRP12	EURvsAFR	0.286109	8.25262e-12	5.44673e-09	TRUE	TRUE
LRP12	EASvsAMR	0.206409	0.000127456	0.084121	TRUE	FALSE
LRP12	EASvsSAS	0.117651	0.0611039	1	FALSE	FALSE
LRP12	EASvsAFR	0.320503	5.61773e-14	3.7077e-11	TRUE	TRUE
LRP12	AMRvsSAS	0.112745	0.106608	1	FALSE	FALSE
LRP12	AMRvsAFR	0.293847	1.23298e-10	8.13764e-08	TRUE	TRUE
LRP12	SASvsAFR	0.263491	1.24332e-09	8.20592e-07	TRUE	TRUE
MARCHF6	EURvsEAS	0.390049	3.5591e-25	2.349e-22	TRUE	TRUE
MARCHF6	EURvsAMR	0.136319	0.00442885	1	TRUE	FALSE
MARCHF6	EURvsSAS	0.27287	1.40077e-12	9.24507e-10	TRUE	TRUE
MARCHF6	EURvsAFR	0.162779	1.97759e-05	0.0130521	TRUE	TRUE
MARCHF6	EASvsAMR	0.332116	1.99064e-16	1.31382e-13	TRUE	TRUE
MARCHF6	EASvsSAS	0.173332	2.44442e-05	0.0161332	TRUE	TRUE
MARCHF6	EASvsAFR	0.22727	3.10841e-10	2.05155e-07	TRUE	TRUE
MARCHF6	AMRvsSAS	0.158785	0.000419759	0.277041	TRUE	FALSE
MARCHF6	AMRvsAFR	0.104846	0.0290836	1	TRUE	FALSE
MARCHF6	SASvsAFR	0.151542	6.77374e-05	0.0447067	TRUE	TRUE
NIPA1	EURvsEAS	0.227674	2.63768e-06	0.00174087	TRUE	TRUE
NIPA1	EURvsAMR	0.138283	0.0196091	1	TRUE	FALSE
NIPA1	EURvsSAS	0.0301282	0.999347	1	FALSE	FALSE
NIPA1	EURvsAFR	0.0895808	0.156297	1	FALSE	FALSE
NIPA1	EASvsAMR	0.0893913	0.289558	1	FALSE	FALSE
NIPA1	EASvsSAS	0.257802	5.01689e-08	3.31115e-05	TRUE	TRUE
NIPA1	EASvsAFR	0.138093	0.00557859	1	TRUE	FALSE
NIPA1	AMRvsSAS	0.168411	0.00204118	1	TRUE	FALSE
NIPA1	AMRvsAFR	0.0487019	0.880472	1	FALSE	FALSE
NIPA1	SASvsAFR	0.119709	0.0209266	1	TRUE	FALSE
NOP56	EURvsEAS	0.1883	1.21034e-05	0.00798825	TRUE	TRUE
NOP56	EURvsAMR	0.0487078	0.843908	1	FALSE	FALSE
NOP56	EURvsSAS	0.184976	1.34482e-05	0.00887583	TRUE	TRUE
NOP56	EURvsAFR	0.296524	7.52878e-16	4.969e-13	TRUE	TRUE
NOP56	EASvsAMR	0.187567	4.70316e-05	0.0310409	TRUE	TRUE
NOP56	EASvsSAS	0.0357665	0.975214	1	FALSE	FALSE
NOP56	EASvsAFR	0.46292	1.39077e-38	9.17911e-36	TRUE	TRUE
NOP56	AMRvsSAS	0.175991	0.000134453	0.0887389	TRUE	FALSE
NOP56	AMRvsAFR	0.276184	3.97038e-12	2.62045e-09	TRUE	TRUE
NOP56	SASvsAFR	0.447018	5.76425e-37	3.8044e-34	TRUE	TRUE
NOTCH2NLC	EURvsEAS	0.137518	0.00526854	1	TRUE	FALSE
NOTCH2NLC	EURvsAMR	0.194949	3.13221e-05	0.0206726	TRUE	TRUE
NOTCH2NLC	EURvsSAS	0.111821	0.0398549	1	TRUE	FALSE
NOTCH2NLC	EURvsAFR	0.146883	0.000702004	0.463323	TRUE	FALSE
NOTCH2NLC	EASvsAMR	0.185704	0.000103966	0.0686174	TRUE	FALSE
NOTCH2NLC	EASvsSAS	0.100039	0.08436	1	FALSE	FALSE
NOTCH2NLC	EASvsAFR	0.197268	1.6439e-06	0.00108497	TRUE	TRUE
NOTCH2NLC	AMRvsSAS	0.105492	0.0761831	1	FALSE	FALSE
NOTCH2NLC	AMRvsAFR	0.153419	0.000813308	0.536783	TRUE	FALSE
NOTCH2NLC	SASvsAFR	0.160638	0.000148655	0.0981124	TRUE	FALSE
NUTM2B-AS1	EURvsEAS	0.187222	1.70922e-05	0.0112808	TRUE	TRUE
NUTM2B-AS1	EURvsAMR	0.0534632	0.752885	1	FALSE	FALSE
NUTM2B-AS1	EURvsSAS	0.102223	0.0553843	1	FALSE	FALSE
NUTM2B-AS1	EURvsAFR	0.271175	2.7478e-13	1.81355e-10	TRUE	TRUE
NUTM2B-AS1	EASvsAMR	0.21904	8.37479e-07	0.000552736	TRUE	TRUE
NUTM2B-AS1	EASvsSAS	0.217561	2.3934e-07	0.000157965	TRUE	TRUE
NUTM2B-AS1	EASvsAFR	0.406032	4.44089e-16	2.93099e-13	TRUE	TRUE
NUTM2B-AS1	AMRvsSAS	0.0975697	0.0994508	1	FALSE	FALSE
NUTM2B-AS1	AMRvsAFR	0.219803	4.77774e-08	3.15331e-05	TRUE	TRUE
NUTM2B-AS1	SASvsAFR	0.226776	1.57865e-09	1.04191e-06	TRUE	TRUE
PABPN1	EURvsEAS	3.62911e-05	1	1	FALSE	FALSE
PABPN1	EURvsAMR	0.00837654	1	1	FALSE	FALSE
PABPN1	EURvsSAS	0.00849707	1	1	FALSE	FALSE
PABPN1	EURvsAFR	0.011373	1	1	FALSE	FALSE
PABPN1	EASvsAMR	0.00841283	1	1	FALSE	FALSE
PABPN1	EASvsSAS	0.00853337	1	1	FALSE	FALSE
PABPN1	EASvsAFR	0.0114093	1	1	FALSE	FALSE
PABPN1	AMRvsSAS	0.0115274	1	1	FALSE	FALSE
PABPN1	AMRvsAFR	0.0102881	1	1	FALSE	FALSE
PABPN1	SASvsAFR	0.00287591	1	1	FALSE	FALSE
PHOX2B	EURvsEAS	0.0436983	0.918107	1	FALSE	FALSE
PHOX2B	EURvsAMR	0.0133874	1	1	FALSE	FALSE
PHOX2B	EURvsSAS	0.0145918	1	1	FALSE	FALSE
PHOX2B	EURvsAFR	0.00999798	1	1	FALSE	FALSE
PHOX2B	EASvsAMR	0.0336004	0.995583	1	FALSE	FALSE
PHOX2B	EASvsSAS	0.0408305	0.948381	1	FALSE	FALSE
PHOX2B	EASvsAFR	0.0524798	0.67598	1	FALSE	FALSE
PHOX2B	AMRvsSAS	0.0191562	1	1	FALSE	FALSE
PHOX2B	AMRvsAFR	0.0210676	0.999998	1	FALSE	FALSE
PHOX2B	SASvsAFR	0.0116493	1	1	FALSE	FALSE
PPP2R2B	EURvsEAS	0.363438	0	0	TRUE	TRUE
PPP2R2B	EURvsAMR	0.0867461	0.205363	1	FALSE	FALSE
PPP2R2B	EURvsSAS	0.249799	2.29343e-09	1.51366e-06	TRUE	TRUE
PPP2R2B	EURvsAFR	0.224083	8.35329e-09	5.51317e-06	TRUE	TRUE
PPP2R2B	EASvsAMR	0.276692	2.09043e-10	1.37968e-07	TRUE	TRUE
PPP2R2B	EASvsSAS	0.149315	0.00122443	0.808121	TRUE	FALSE
PPP2R2B	EASvsAFR	0.240256	4.08702e-10	2.69743e-07	TRUE	TRUE
PPP2R2B	AMRvsSAS	0.16633	0.000435963	0.287735	TRUE	FALSE
PPP2R2B	AMRvsAFR	0.198953	1.8854e-06	0.00124436	TRUE	TRUE
PPP2R2B	SASvsAFR	0.24307	1.44599e-10	9.54353e-08	TRUE	TRUE
PRDM12	EURvsEAS	0.259122	3.85195e-10	2.54228e-07	TRUE	TRUE
PRDM12	EURvsAMR	0.164175	0.000449983	0.296989	TRUE	FALSE
PRDM12	EURvsSAS	0.195535	3.69031e-06	0.00243561	TRUE	TRUE
PRDM12	EURvsAFR	0.163716	4.17549e-05	0.0275582	TRUE	TRUE
PRDM12	EASvsAMR	0.172052	0.000233176	0.153896	TRUE	FALSE
PRDM12	EASvsSAS	0.157428	0.000453303	0.29918	TRUE	FALSE
PRDM12	EASvsAFR	0.192768	9.21429e-07	0.000608143	TRUE	TRUE
PRDM12	AMRvsSAS	0.0406722	0.947152	1	FALSE	FALSE
PRDM12	AMRvsAFR	0.0688613	0.345011	1	FALSE	FALSE
PRDM12	SASvsAFR	0.0513407	0.63696	1	FALSE	FALSE
PRNP	EURvsEAS	0.00616339	1	1	FALSE	FALSE
PRNP	EURvsAMR	0.0338576	0.992847	1	FALSE	FALSE
PRNP	EURvsSAS	0.00640562	1	1	FALSE	FALSE
PRNP	EURvsAFR	0.193856	8.9964e-07	0.000593763	TRUE	TRUE
PRNP	EASvsAMR	0.040021	0.964358	1	FALSE	FALSE
PRNP	EASvsSAS	0.000242226	1	1	FALSE	FALSE
PRNP	EASvsAFR	0.200019	5.32025e-07	0.000351137	TRUE	TRUE
PRNP	AMRvsSAS	0.0402632	0.956935	1	FALSE	FALSE
PRNP	AMRvsAFR	0.159998	0.000208082	0.137334	TRUE	FALSE
PRNP	SASvsAFR	0.200261	2.52535e-07	0.000166673	TRUE	TRUE
RAPGEF2	EURvsEAS	0.231231	3.23592e-08	2.1357e-05	TRUE	TRUE
RAPGEF2	EURvsAMR	0.0749153	0.336194	1	FALSE	FALSE
RAPGEF2	EURvsSAS	0.100295	0.057794	1	FALSE	FALSE
RAPGEF2	EURvsAFR	0.148447	0.000246267	0.162536	TRUE	FALSE
RAPGEF2	EASvsAMR	0.239186	3.63632e-08	2.39997e-05	TRUE	TRUE
RAPGEF2	EASvsSAS	0.138393	0.0024367	1	TRUE	FALSE
RAPGEF2	EASvsAFR	0.199498	1.75348e-07	0.00011573	TRUE	TRUE
RAPGEF2	AMRvsSAS	0.100793	0.0755404	1	FALSE	FALSE
RAPGEF2	AMRvsAFR	0.223362	2.05593e-08	1.35692e-05	TRUE	TRUE
RAPGEF2	SASvsAFR	0.231717	2.63966e-10	1.74217e-07	TRUE	TRUE
RFC1	EURvsEAS	0.192463	3.58987e-06	0.00236932	TRUE	TRUE
RFC1	EURvsAMR	0.235873	1.39158e-08	9.18445e-06	TRUE	TRUE
RFC1	EURvsSAS	0.183539	7.89905e-06	0.00521337	TRUE	TRUE
RFC1	EURvsAFR	0.273346	2.64233e-14	1.74394e-11	TRUE	TRUE
RFC1	EASvsAMR	0.0658183	0.445549	1	FALSE	FALSE
RFC1	EASvsSAS	0.0906278	0.0949233	1	FALSE	FALSE
RFC1	EASvsAFR	0.196029	1.6862e-07	0.00011129	TRUE	TRUE
RFC1	AMRvsSAS	0.0755758	0.263162	1	FALSE	FALSE
RFC1	AMRvsAFR	0.184364	2.52591e-06	0.0016671	TRUE	TRUE
RFC1	SASvsAFR	0.127509	0.00142577	0.94101	TRUE	FALSE
RILPL1	EURvsEAS	0.024653	0.999894	1	FALSE	FALSE
RILPL1	EURvsAMR	0.0366618	0.98472	1	FALSE	FALSE
RILPL1	EURvsSAS	0.024093	0.999925	1	FALSE	FALSE
RILPL1	EURvsAFR	0.100598	0.0347673	1	TRUE	FALSE
RILPL1	EASvsAMR	0.0148975	1	1	FALSE	FALSE
RILPL1	EASvsSAS	0.0246902	0.999889	1	FALSE	FALSE
RILPL1	EASvsAFR	0.0788335	0.164166	1	FALSE	FALSE
RILPL1	AMRvsSAS	0.024809	0.999968	1	FALSE	FALSE
RILPL1	AMRvsAFR	0.063936	0.468968	1	FALSE	FALSE
RILPL1	SASvsAFR	0.0765048	0.187595	1	FALSE	FALSE
RUNX2	EURvsEAS	0.0667656	0.408927	1	FALSE	FALSE
RUNX2	EURvsAMR	0.0405059	0.95362	1	FALSE	FALSE
RUNX2	EURvsSAS	0.0603395	0.532823	1	FALSE	FALSE
RUNX2	EURvsAFR	0.0640267	0.362595	1	FALSE	FALSE
RUNX2	EASvsAMR	0.0276699	0.9995	1	FALSE	FALSE
RUNX2	EASvsSAS	0.00880927	1	1	FALSE	FALSE
RUNX2	EASvsAFR	0.0102523	1	1	FALSE	FALSE
RUNX2	AMRvsSAS	0.024086	0.999967	1	FALSE	FALSE
RUNX2	AMRvsAFR	0.024931	0.999738	1	FALSE	FALSE
RUNX2	SASvsAFR	0.00545635	1	1	FALSE	FALSE
SAMD12	EURvsEAS	0.226122	1.91083e-08	1.26115e-05	TRUE	TRUE
SAMD12	EURvsAMR	0.0822511	0.196901	1	FALSE	FALSE
SAMD12	EURvsSAS	0.143804	0.00088171	0.581929	TRUE	FALSE
SAMD12	EURvsAFR	0.142939	0.000283264	0.186954	TRUE	FALSE
SAMD12	EASvsAMR	0.152839	0.000823173	0.543294	TRUE	FALSE
SAMD12	EASvsSAS	0.131751	0.0033552	1	TRUE	FALSE
SAMD12	EASvsAFR	0.192048	3.1164e-07	0.000205683	TRUE	TRUE
SAMD12	AMRvsSAS	0.124308	0.0096963	1	TRUE	FALSE
SAMD12	AMRvsAFR	0.128978	0.00279549	1	TRUE	FALSE
SAMD12	SASvsAFR	0.130231	0.00108835	0.718313	TRUE	FALSE
SOX3	EURvsEAS	0.015748	1	1	FALSE	FALSE
SOX3	EURvsAMR	0.0103627	1	1	FALSE	FALSE
SOX3	EURvsSAS	0.0135637	1	1	FALSE	FALSE
SOX3	EURvsAFR	0.0107831	1	1	FALSE	FALSE
SOX3	EASvsAMR	0.0174004	1	1	FALSE	FALSE
SOX3	EASvsSAS	0.0114002	1	1	FALSE	FALSE
SOX3	EASvsAFR	0.00993408	1	1	FALSE	FALSE
SOX3	AMRvsSAS	0.0175715	1	1	FALSE	FALSE
SOX3	AMRvsAFR	0.0147909	1	1	FALSE	FALSE
SOX3	SASvsAFR	0.00290698	1	1	FALSE	FALSE
STARD7	EURvsEAS	0.138844	0.0019073	1	TRUE	FALSE
STARD7	EURvsAMR	0.0615313	0.525307	1	FALSE	FALSE
STARD7	EURvsSAS	0.13244	0.00268065	1	TRUE	FALSE
STARD7	EURvsAFR	0.315568	2.44249e-15	1.61204e-12	TRUE	TRUE
STARD7	EASvsAMR	0.0967065	0.0847889	1	FALSE	FALSE
STARD7	EASvsSAS	0.21787	4.64813e-08	3.06776e-05	TRUE	TRUE
STARD7	EASvsAFR	0.400999	7.55658e-31	4.98734e-28	TRUE	TRUE
STARD7	AMRvsSAS	0.157379	0.000347433	0.229306	TRUE	FALSE
STARD7	AMRvsAFR	0.365068	2.22045e-16	1.46549e-13	TRUE	TRUE
STARD7	SASvsAFR	0.207688	7.8059e-09	5.1519e-06	TRUE	TRUE
TAF1	EURvsEAS	0.0814134	0.590861	1	FALSE	FALSE
TAF1	EURvsAMR	0.0379797	0.999466	1	FALSE	FALSE
TAF1	EURvsSAS	0.0765686	0.648516	1	FALSE	FALSE
TAF1	EURvsAFR	0.0435696	0.98487	1	FALSE	FALSE
TAF1	EASvsAMR	0.0931025	0.453832	1	FALSE	FALSE
TAF1	EASvsSAS	0.067587	0.779413	1	FALSE	FALSE
TAF1	EASvsAFR	0.0590915	0.838351	1	FALSE	FALSE
TAF1	AMRvsSAS	0.096117	0.396366	1	FALSE	FALSE
TAF1	AMRvsAFR	0.0466656	0.977359	1	FALSE	FALSE
TAF1	SASvsAFR	0.058076	0.836076	1	FALSE	FALSE
TBP	EURvsEAS	0.364442	1.66331e-20	1.09779e-17	TRUE	TRUE
TBP	EURvsAMR	0.155169	0.000999535	0.659693	TRUE	FALSE
TBP	EURvsSAS	0.0859588	0.146861	1	FALSE	FALSE
TBP	EURvsAFR	0.524422	5.15896e-52	3.40491e-49	TRUE	TRUE
TBP	EASvsAMR	0.336356	3.04127e-16	2.00724e-13	TRUE	TRUE
TBP	EASvsSAS	0.285662	5.95524e-13	3.93046e-10	TRUE	TRUE
TBP	EASvsAFR	0.499854	1.66533e-15	1.09912e-12	TRUE	TRUE
TBP	AMRvsSAS	0.106376	0.0510039	1	FALSE	FALSE
TBP	AMRvsAFR	0.541929	7.28421e-51	4.80758e-48	TRUE	TRUE
TBP	SASvsAFR	0.546979	1.2544e-58	8.27907e-56	TRUE	TRUE
TBX1	EURvsEAS	0.00025117	1	1	FALSE	FALSE
TBX1	EURvsAMR	0.00860583	1	1	FALSE	FALSE
TBX1	EURvsSAS	0.00306748	1	1	FALSE	FALSE
TBX1	EURvsAFR	0.00310535	1	1	FALSE	FALSE
TBX1	EASvsAMR	0.008857	1	1	FALSE	FALSE
TBX1	EASvsSAS	0.00306748	1	1	FALSE	FALSE
TBX1	EASvsAFR	0.00305511	1	1	FALSE	FALSE
TBX1	AMRvsSAS	0.0112875	1	1	FALSE	FALSE
TBX1	AMRvsAFR	0.00954923	1	1	FALSE	FALSE
TBX1	SASvsAFR	0.00318252	1	1	FALSE	FALSE
TCF4	EURvsEAS	0.195068	6.7088e-06	0.00442781	TRUE	TRUE
TCF4	EURvsAMR	0.0949582	0.122581	1	FALSE	FALSE
TCF4	EURvsSAS	0.226559	6.81742e-08	4.4995e-05	TRUE	TRUE
TCF4	EURvsAFR	0.271392	3.37952e-13	2.23048e-10	TRUE	TRUE
TCF4	EASvsAMR	0.275828	2.01248e-10	1.32824e-07	TRUE	TRUE
TCF4	EASvsSAS	0.0535107	0.713292	1	FALSE	FALSE
TCF4	EASvsAFR	0.266543	1.87095e-12	1.23483e-09	TRUE	TRUE
TCF4	AMRvsSAS	0.296165	3.96549e-12	2.61723e-09	TRUE	TRUE
TCF4	AMRvsAFR	0.295505	5.19584e-14	3.42926e-11	TRUE	TRUE
TCF4	SASvsAFR	0.252927	1.82947e-11	1.20745e-08	TRUE	TRUE
THAP11	EURvsEAS	0.117687	0.0175928	1	TRUE	FALSE
THAP11	EURvsAMR	0.0693351	0.433551	1	FALSE	FALSE
THAP11	EURvsSAS	0.0466559	0.828134	1	FALSE	FALSE
THAP11	EURvsAFR	0.360774	6.13995e-24	4.05237e-21	TRUE	TRUE
THAP11	EASvsAMR	0.187022	4.41573e-05	0.0291438	TRUE	TRUE
THAP11	EASvsSAS	0.164343	0.000188992	0.124735	TRUE	FALSE
THAP11	EASvsAFR	0.478461	4.44089e-16	2.93099e-13	TRUE	TRUE
THAP11	AMRvsSAS	0.0226793	0.999993	1	FALSE	FALSE
THAP11	AMRvsAFR	0.291439	7.58282e-14	5.00466e-11	TRUE	TRUE
THAP11	SASvsAFR	0.314118	2.18206e-18	1.44016e-15	TRUE	TRUE
TNRC6A	EURvsEAS	0.207111	4.21976e-07	0.000278504	TRUE	TRUE
TNRC6A	EURvsAMR	0.144068	0.00224189	1	TRUE	FALSE
TNRC6A	EURvsSAS	0.0622851	0.460096	1	FALSE	FALSE
TNRC6A	EURvsAFR	0.194098	1.58074e-07	0.000104329	TRUE	TRUE
TNRC6A	EASvsAMR	0.0972584	0.0877551	1	FALSE	FALSE
TNRC6A	EASvsSAS	0.159672	0.00017155	0.113223	TRUE	FALSE
TNRC6A	EASvsAFR	0.167344	1.07513e-05	0.00709586	TRUE	TRUE
TNRC6A	AMRvsSAS	0.0966286	0.0863199	1	FALSE	FALSE
TNRC6A	AMRvsAFR	0.172875	1.85611e-05	0.0122503	TRUE	TRUE
TNRC6A	SASvsAFR	0.176504	1.96126e-06	0.00129443	TRUE	TRUE
VWA1	EURvsEAS	0.000644817	1	1	FALSE	FALSE
VWA1	EURvsAMR	0.0269295	0.999794	1	FALSE	FALSE
VWA1	EURvsSAS	0.0191142	1	1	FALSE	FALSE
VWA1	EURvsAFR	0.0225613	0.999906	1	FALSE	FALSE
VWA1	EASvsAMR	0.0262847	0.999861	1	FALSE	FALSE
VWA1	EASvsSAS	0.0184693	1	1	FALSE	FALSE
VWA1	EASvsAFR	0.0219164	0.999941	1	FALSE	FALSE
VWA1	AMRvsSAS	0.00781538	1	1	FALSE	FALSE
VWA1	AMRvsAFR	0.00436827	1	1	FALSE	FALSE
VWA1	SASvsAFR	0.0034471	1	1	FALSE	FALSE
XYLT1	EURvsEAS	0.237458	8.34077e-08	5.50491e-05	TRUE	TRUE
XYLT1	EURvsAMR	0.132431	0.0152347	1	TRUE	FALSE
XYLT1	EURvsSAS	0.196784	1.58424e-05	0.010456	TRUE	TRUE
XYLT1	EURvsAFR	0.164213	0.000112655	0.0743521	TRUE	FALSE
XYLT1	EASvsAMR	0.129127	0.0193373	1	TRUE	FALSE
XYLT1	EASvsSAS	0.141673	0.00428144	1	TRUE	FALSE
XYLT1	EASvsAFR	0.195921	1.80309e-06	0.00119004	TRUE	TRUE
XYLT1	AMRvsSAS	0.0919952	0.187205	1	FALSE	FALSE
XYLT1	AMRvsAFR	0.0679815	0.430773	1	FALSE	FALSE
XYLT1	SASvsAFR	0.141689	0.0014068	0.92849	TRUE	FALSE
YEATS2	EURvsEAS	0.293433	5.9619e-14	3.93485e-11	TRUE	TRUE
YEATS2	EURvsAMR	0.230364	2.81222e-08	1.85607e-05	TRUE	TRUE
YEATS2	EURvsSAS	0.0406579	0.901552	1	FALSE	FALSE
YEATS2	EURvsAFR	0.582924	5.55112e-16	3.66374e-13	TRUE	TRUE
YEATS2	EASvsAMR	0.0736419	0.305871	1	FALSE	FALSE
YEATS2	EASvsSAS	0.294446	9.65894e-15	6.3749e-12	TRUE	TRUE
YEATS2	EASvsAFR	0.339951	3.33067e-15	2.19824e-12	TRUE	TRUE
YEATS2	AMRvsSAS	0.230682	1.30486e-08	8.61206e-06	TRUE	TRUE
YEATS2	AMRvsAFR	0.369298	1.31057e-24	8.64975e-22	TRUE	TRUE
YEATS2	SASvsAFR	0.572018	3.33067e-16	2.19824e-13	TRUE	TRUE
ZIC2	EURvsEAS	0.00595063	1	1	FALSE	FALSE
ZIC2	EURvsAMR	0.00487973	1	1	FALSE	FALSE
ZIC2	EURvsSAS	0.00537192	1	1	FALSE	FALSE
ZIC2	EURvsAFR	0.00630252	1	1	FALSE	FALSE
ZIC2	EASvsAMR	0.00358423	1	1	FALSE	FALSE
ZIC2	EASvsSAS	0.00529845	1	1	FALSE	FALSE
ZIC2	EASvsAFR	0.00630252	1	1	FALSE	FALSE
ZIC2	AMRvsSAS	0.00422755	1	1	FALSE	FALSE
ZIC2	AMRvsAFR	0.00630252	1	1	FALSE	FALSE
ZIC2	SASvsAFR	0.00630252	1	1	FALSE	FALSE
ZIC3	EURvsEAS	0.0246804	0.999994	1	FALSE	FALSE
ZIC3	EURvsAMR	0.0163265	1	1	FALSE	FALSE
ZIC3	EURvsSAS	0.0163265	1	1	FALSE	FALSE
ZIC3	EURvsAFR	0.0177019	1	1	FALSE	FALSE
ZIC3	EASvsAMR	0.0147136	1	1	FALSE	FALSE
ZIC3	EASvsSAS	0.0121787	1	1	FALSE	FALSE
ZIC3	EASvsAFR	0.00697851	1	1	FALSE	FALSE
ZIC3	AMRvsSAS	0.0107489	1	1	FALSE	FALSE
ZIC3	AMRvsAFR	0.00773509	1	1	FALSE	FALSE
ZIC3	SASvsAFR	0.007981	1	1	FALSE	FALSE
ZNF713	EURvsEAS	0.231949	5.97268e-07	0.000394197	TRUE	TRUE
ZNF713	EURvsAMR	0.0702974	0.560517	1	FALSE	FALSE
ZNF713	EURvsSAS	0.099042	0.120142	1	FALSE	FALSE
ZNF713	EURvsAFR	0.108951	0.0355274	1	TRUE	FALSE
ZNF713	EASvsAMR	0.296962	8.15358e-10	5.38137e-07	TRUE	TRUE
ZNF713	EASvsSAS	0.303125	1.12922e-11	7.45285e-09	TRUE	TRUE
ZNF713	EASvsAFR	0.336183	4.93645e-17	3.25806e-14	TRUE	TRUE
ZNF713	AMRvsSAS	0.0576826	0.786475	1	FALSE	FALSE
ZNF713	AMRvsAFR	0.0465385	0.900505	1	FALSE	FALSE
ZNF713	SASvsAFR	0.0824373	0.192098	1	FALSE	FALSE
