## Supplementary Table 3 for "Population-scale disease-associated tandem repeat analysis reveals locus and ancestry-specific insights"

### Sheet: Table S3
Supplementary Table 3 | Cohort comparison of TR distributions. Kolmogorov-Smirnov tests compared repeat copy number distributions between Cohort 1 and Cohort 2 for each disease-associated TR locus and superpopulation. Bonferroni correction was applied to account for multiple comparisons, and loci with significant differences were identified. Both unadjusted and adjusted p-values are reported.
Locus	Superpopulation	Cohort1 (n)	Cohort 2 (n)	KS Statistic	P Value	Adjusted P Value	Significance (Raw)	Significance (Adjusted)
AFF2	EUR	35	216	0.089418	0.948724	1	FALSE	FALSE
AFF2	EAS	80	225	0.122222	0.311106	1	FALSE	FALSE
AFF2	AMR	89	163	0.0634866	0.959196	1	FALSE	FALSE
AFF2	AFR	135	307	0.08083	0.538658	1	FALSE	FALSE
AFF2	SAS	72	222	0.0548048	0.99301	1	FALSE	FALSE
AFF3	EUR	42	326	0.123868	0.571511	1	FALSE	FALSE
AFF3	EAS	101	321	0.0471608	0.991612	1	FALSE	FALSE
AFF3	AMR	110	264	0.0439394	0.996593	1	FALSE	FALSE
AFF3	AFR	162	483	0.0438233	0.964202	1	FALSE	FALSE
AFF3	SAS	88	340	0.116979	0.269394	1	FALSE	FALSE
AR	EUR	36	225	0.128889	0.633319	1	FALSE	FALSE
AR	EAS	79	253	0.0666934	0.931296	1	FALSE	FALSE
AR	AMR	87	192	0.0684267	0.918677	1	FALSE	FALSE
AR	AFR	137	331	0.0912519	0.367759	1	FALSE	FALSE
AR	SAS	75	220	0.2	0.0191886	1	TRUE	FALSE
ARX-1	EUR	43	233	0.974249	2.22045e-16	7.32747e-14	TRUE	TRUE
ARX-1	EAS	96	227	0.942731	8.88178e-16	2.93099e-13	TRUE	TRUE
ARX-1	AMR	100	200	0.98	9.99201e-16	3.29736e-13	TRUE	TRUE
ARX-1	AFR	155	325	0.953846	1.10372e-140	3.64228e-138	TRUE	TRUE
ARX-1	SAS	90	228	0.964912	3.33067e-16	1.09912e-13	TRUE	TRUE
ARX-2	EUR	43	319	0.0815047	0.942644	1	FALSE	FALSE
ARX-2	EAS	96	324	0.0760031	0.753304	1	FALSE	FALSE
ARX-2	AMR	100	261	0.0513027	0.984531	1	FALSE	FALSE
ARX-2	AFR	155	485	0.057732	0.802402	1	FALSE	FALSE
ARX-2	SAS	90	316	0.0458509	0.996579	1	FALSE	FALSE
ATN1	EUR	48	334	0.100299	0.749665	1	FALSE	FALSE
ATN1	EAS	109	336	0.0422947	0.996729	1	FALSE	FALSE
ATN1	AMR	111	279	0.0273176	1	1	FALSE	FALSE
ATN1	AFR	170	489	0.0314327	0.999174	1	FALSE	FALSE
ATN1	SAS	96	349	0.0829155	0.642326	1	FALSE	FALSE
ATXN1	EUR	48	308	0.0373377	1	1	FALSE	FALSE
ATXN1	EAS	109	302	0.0513093	0.97514	1	FALSE	FALSE
ATXN1	AMR	110	267	0.0870616	0.558737	1	FALSE	FALSE
ATXN1	AFR	171	467	0.0818839	0.347873	1	FALSE	FALSE
ATXN1	SAS	98	312	0.0705782	0.820424	1	FALSE	FALSE
ATXN10	EUR	48	360	0.0611111	0.994813	1	FALSE	FALSE
ATXN10	EAS	109	346	0.0527125	0.96371	1	FALSE	FALSE
ATXN10	AMR	108	298	0.0589734	0.92665	1	FALSE	FALSE
ATXN10	AFR	170	533	0.0715042	0.497722	1	FALSE	FALSE
ATXN10	SAS	100	378	0.0741799	0.743618	1	FALSE	FALSE
ATXN2	EUR	47	296	0.0442064	0.999984	1	FALSE	FALSE
ATXN2	EAS	106	301	0.0503667	0.9811	1	FALSE	FALSE
ATXN2	AMR	111	253	0.0798704	0.670977	1	FALSE	FALSE
ATXN2	AFR	172	437	0.0322495	0.998945	1	FALSE	FALSE
ATXN2	SAS	100	312	0.0519231	0.978664	1	FALSE	FALSE
ATXN3	EUR	48	345	0.131522	0.42017	1	FALSE	FALSE
ATXN3	EAS	109	339	0.103082	0.317976	1	FALSE	FALSE
ATXN3	AMR	112	289	0.0951248	0.426149	1	FALSE	FALSE
ATXN3	AFR	171	511	0.0414049	0.972616	1	FALSE	FALSE
ATXN3	SAS	98	355	0.0599023	0.926883	1	FALSE	FALSE
ATXN7	EUR	48	330	0.0333333	1	1	FALSE	FALSE
ATXN7	EAS	109	347	0.037649	0.999406	1	FALSE	FALSE
ATXN7	AMR	112	287	0.0461672	0.991582	1	FALSE	FALSE
ATXN7	AFR	172	498	0.0484029	0.907621	1	FALSE	FALSE
ATXN7	SAS	99	344	0.01753	1	1	FALSE	FALSE
ATXN8OS	EUR	48	324	0.225309	0.024077	1	TRUE	FALSE
ATXN8OS	EAS	110	327	0.286266	1.86869e-06	0.000616668	TRUE	TRUE
ATXN8OS	AMR	112	271	0.160517	0.0293703	1	TRUE	FALSE
ATXN8OS	AFR	172	472	0.151606	0.00531516	1	TRUE	FALSE
ATXN8OS	SAS	99	351	0.158508	0.0363855	1	TRUE	FALSE
BEAN1	EUR	48	340	0.167402	0.167345	1	FALSE	FALSE
BEAN1	EAS	103	340	0.0646488	0.869497	1	FALSE	FALSE
BEAN1	AMR	111	289	0.0517784	0.972699	1	FALSE	FALSE
BEAN1	AFR	171	507	0.0517319	0.861572	1	FALSE	FALSE
BEAN1	SAS	96	347	0.0963917	0.453329	1	FALSE	FALSE
C9ORF72	EUR	48	280	0.121429	0.538748	1	FALSE	FALSE
C9ORF72	EAS	108	298	0.0389013	0.999282	1	FALSE	FALSE
C9ORF72	AMR	111	252	0.0187688	1	1	FALSE	FALSE
C9ORF72	AFR	171	366	0.0732432	0.528858	1	FALSE	FALSE
C9ORF72	SAS	100	292	0.0889041	0.56136	1	FALSE	FALSE
CACNA1A	EUR	48	658	0.5	7.90467e-11	2.60854e-08	TRUE	TRUE
CACNA1A	EAS	109	630	0.501587	7.77156e-16	2.56462e-13	TRUE	TRUE
CACNA1A	AMR	110	534	0.5	1.46047e-21	4.81954e-19	TRUE	TRUE
CACNA1A	AFR	170	957	0.501567	1.22125e-15	4.03011e-13	TRUE	TRUE
CACNA1A	SAS	98	700	0.504286	8.97138e-21	2.96056e-18	TRUE	TRUE
CBL	EUR	48	296	0.0726351	0.969223	1	FALSE	FALSE
CBL	EAS	109	285	0.0280702	1	1	FALSE	FALSE
CBL	AMR	109	245	0.0500281	0.985299	1	FALSE	FALSE
CBL	AFR	172	449	0.0273864	0.999946	1	FALSE	FALSE
CBL	SAS	98	300	0.0959864	0.468845	1	FALSE	FALSE
CNBP	EUR	48	344	0.0334302	1	1	FALSE	FALSE
CNBP	EAS	108	310	0.174671	0.0129255	1	TRUE	FALSE
CNBP	AMR	111	279	0.138526	0.0847092	1	FALSE	FALSE
CNBP	AFR	172	390	0.115742	0.0741379	1	FALSE	FALSE
CNBP	SAS	97	328	0.230764	0.000544202	0.179587	TRUE	FALSE
COMP	EUR	48	332	0.00301205	1	1	FALSE	FALSE
COMP	EAS	109	325	0.00923077	1	1	FALSE	FALSE
COMP	AMR	109	290	0	1	1	FALSE	FALSE
COMP	AFR	172	492	0.00406504	1	1	FALSE	FALSE
COMP	SAS	98	339	0.00294985	1	1	FALSE	FALSE
CSTB	EUR	48	275	0.0799242	0.934791	1	FALSE	FALSE
CSTB	EAS	109	294	0.0904325	0.499013	1	FALSE	FALSE
CSTB	AMR	112	247	0.125868	0.156796	1	FALSE	FALSE
CSTB	AFR	170	438	0.0349181	0.9968	1	FALSE	FALSE
CSTB	SAS	100	288	0.0143056	1	1	FALSE	FALSE
DAB1	EUR	48	361	0.109361	0.64599	1	FALSE	FALSE
DAB1	EAS	109	368	0.0756631	0.68676	1	FALSE	FALSE
DAB1	AMR	111	301	0.0735686	0.738091	1	FALSE	FALSE
DAB1	AFR	169	532	0.106609	0.0994051	1	FALSE	FALSE
DAB1	SAS	98	385	0.0584416	0.935409	1	FALSE	FALSE
DIP2B	EUR	48	347	0.0808117	0.922282	1	FALSE	FALSE
DIP2B	EAS	110	340	0.0152406	1	1	FALSE	FALSE
DIP2B	AMR	110	282	0.0617666	0.900312	1	FALSE	FALSE
DIP2B	AFR	171	501	0.0274889	0.999925	1	FALSE	FALSE
DIP2B	SAS	96	368	0.0548007	0.965683	1	FALSE	FALSE
DMD	EUR	36	261	0.145594	0.469267	1	FALSE	FALSE
DMD	EAS	80	270	0.116204	0.345433	1	FALSE	FALSE
DMD	AMR	89	204	0.159231	0.0756135	1	FALSE	FALSE
DMD	AFR	137	368	0.0948112	0.306953	1	FALSE	FALSE
DMD	SAS	77	259	0.124254	0.290822	1	FALSE	FALSE
DMPK	EUR	47	313	0.313099	0.000470226	0.155175	TRUE	FALSE
DMPK	EAS	109	297	0.296296	1.08262e-06	0.000357264	TRUE	TRUE
DMPK	AMR	110	268	0.263094	2.96667e-05	0.00979002	TRUE	TRUE
DMPK	AFR	170	457	0.291028	9.06074e-10	2.99004e-07	TRUE	TRUE
DMPK	SAS	99	336	0.217172	0.0011915	0.393195	TRUE	FALSE
EIF4A3	EUR	48	258	0.295058	0.00129096	0.426018	TRUE	FALSE
EIF4A3	EAS	109	281	0.36694	5.9986e-10	1.97954e-07	TRUE	TRUE
EIF4A3	AMR	111	241	0.318381	2.43721e-07	8.04278e-05	TRUE	TRUE
EIF4A3	AFR	172	340	0.266211	1.2442e-07	4.10584e-05	TRUE	TRUE
EIF4A3	SAS	100	304	0.435132	2.1172e-13	6.98674e-11	TRUE	TRUE
FGF14	EUR	48	354	0.126059	0.472096	1	FALSE	FALSE
FGF14	EAS	109	353	0.232295	0.000193653	0.0639056	TRUE	FALSE
FGF14	AMR	112	315	0.175	0.0109028	1	TRUE	FALSE
FGF14	AFR	171	522	0.0943739	0.187036	1	FALSE	FALSE
FGF14	SAS	99	384	0.09375	0.460908	1	FALSE	FALSE
FMR1	EUR	35	186	0.0356375	1	1	FALSE	FALSE
FMR1	EAS	80	207	0.0821256	0.793357	1	FALSE	FALSE
FMR1	AMR	89	149	0.0577634	0.984859	1	FALSE	FALSE
FMR1	AFR	135	249	0.109237	0.225868	1	FALSE	FALSE
FMR1	SAS	76	180	0.0944444	0.684317	1	FALSE	FALSE
FOXL2	EUR	48	321	0.00623053	1	1	FALSE	FALSE
FOXL2	EAS	107	323	0.0216718	1	1	FALSE	FALSE
FOXL2	AMR	111	261	0.00497049	1	1	FALSE	FALSE
FOXL2	AFR	172	472	0.00847458	1	1	FALSE	FALSE
FOXL2	SAS	97	327	0.0172137	1	1	FALSE	FALSE
FXN	EUR	48	299	0.108905	0.665222	1	FALSE	FALSE
FXN	EAS	106	277	0.234623	0.000336989	0.111206	TRUE	FALSE
FXN	AMR	111	248	0.168992	0.0215974	1	TRUE	FALSE
FXN	AFR	149	420	0.262336	3.64539e-07	0.000120298	TRUE	TRUE
FXN	SAS	98	287	0.198606	0.00525213	1	TRUE	FALSE
GIPC1	EUR	48	321	0.0735981	0.963206	1	FALSE	FALSE
GIPC1	EAS	109	330	0.0706978	0.775336	1	FALSE	FALSE
GIPC1	AMR	109	272	0.0275904	1	1	FALSE	FALSE
GIPC1	AFR	171	476	0.0728906	0.488132	1	FALSE	FALSE
GIPC1	SAS	96	336	0.0327381	0.999993	1	FALSE	FALSE
GLS	EUR	48	313	0.140109	0.350566	1	FALSE	FALSE
GLS	EAS	110	315	0.0473304	0.988137	1	FALSE	FALSE
GLS	AMR	111	258	0.0842238	0.604019	1	FALSE	FALSE
GLS	AFR	172	462	0.0903302	0.240167	1	FALSE	FALSE
GLS	SAS	96	312	0.120994	0.214483	1	FALSE	FALSE
HOXA13-1	EUR	47	259	0.969112	7.80978e-61	2.57723e-58	TRUE	TRUE
HOXA13-1	EAS	108	246	0.987805	5.82091e-144	1.9209e-141	TRUE	TRUE
HOXA13-1	AMR	112	209	0.956938	6.66134e-16	2.19824e-13	TRUE	TRUE
HOXA13-1	AFR	172	363	0.977961	2.84108e-194	9.37556e-192	TRUE	TRUE
HOXA13-1	SAS	96	237	0.991561	1.9417e-141	6.40761e-139	TRUE	TRUE
HOXA13-2	EUR	47	297	0.00673401	1	1	FALSE	FALSE
HOXA13-2	EAS	108	300	0.0133333	1	1	FALSE	FALSE
HOXA13-2	AMR	112	249	0.0120482	1	1	FALSE	FALSE
HOXA13-2	AFR	172	450	0.0177778	1	1	FALSE	FALSE
HOXA13-2	SAS	96	313	0.0191693	1	1	FALSE	FALSE
HOXA13-3	EUR	46	280	0.0142857	1	1	FALSE	FALSE
HOXA13-3	EAS	108	268	0.0298507	0.999998	1	FALSE	FALSE
HOXA13-3	AMR	112	229	0.0174672	1	1	FALSE	FALSE
HOXA13-3	AFR	172	395	0.0177215	1	1	FALSE	FALSE
HOXA13-3	SAS	96	252	0.0357143	0.999961	1	FALSE	FALSE
HOXD13	EUR	48	323	0.0154799	1	1	FALSE	FALSE
HOXD13	EAS	108	328	0.00914634	1	1	FALSE	FALSE
HOXD13	AMR	112	263	0.0114068	1	1	FALSE	FALSE
HOXD13	AFR	170	480	0.0145833	1	1	FALSE	FALSE
HOXD13	SAS	98	334	0.0179641	1	1	FALSE	FALSE
HTT	EUR	48	323	0.0735294	0.963349	1	FALSE	FALSE
HTT	EAS	108	305	0.0701882	0.794356	1	FALSE	FALSE
HTT	AMR	112	275	0.0931494	0.460301	1	FALSE	FALSE
HTT	AFR	170	484	0.0594312	0.737616	1	FALSE	FALSE
HTT	SAS	100	325	0.0823077	0.646847	1	FALSE	FALSE
JPH3	EUR	48	330	0.0757576	0.953575	1	FALSE	FALSE
JPH3	EAS	109	321	0.0772529	0.680524	1	FALSE	FALSE
JPH3	AMR	111	265	0.0760496	0.719812	1	FALSE	FALSE
JPH3	AFR	167	481	0.0879405	0.273302	1	FALSE	FALSE
JPH3	SAS	100	338	0.035503	0.999895	1	FALSE	FALSE
LRP12	EUR	48	266	0.0726817	0.970133	1	FALSE	FALSE
LRP12	EAS	109	242	0.0539086	0.970147	1	FALSE	FALSE
LRP12	AMR	111	204	0.072602	0.808877	1	FALSE	FALSE
LRP12	AFR	171	381	0.197219	0.000167165	0.0551643	TRUE	FALSE
LRP12	SAS	98	246	0.0962336	0.499258	1	FALSE	FALSE
MARCHF6	EUR	47	359	0.0587922	0.996768	1	FALSE	FALSE
MARCHF6	EAS	110	362	0.0302863	0.999993	1	FALSE	FALSE
MARCHF6	AMR	111	292	0.10709	0.289449	1	FALSE	FALSE
MARCHF6	AFR	172	530	0.110509	0.0765777	1	FALSE	FALSE
MARCHF6	SAS	99	378	0.0916306	0.493062	1	FALSE	FALSE
NIPA1	EUR	47	260	0.0615385	0.995344	1	FALSE	FALSE
NIPA1	EAS	109	251	0.0257685	1	1	FALSE	FALSE
NIPA1	AMR	109	215	0.018946	1	1	FALSE	FALSE
NIPA1	AFR	164	378	0.0439089	0.971205	1	FALSE	FALSE
NIPA1	SAS	99	264	0.0669192	0.883238	1	FALSE	FALSE
NOP56	EUR	48	338	0.0530079	0.999227	1	FALSE	FALSE
NOP56	EAS	107	327	0.0638486	0.870983	1	FALSE	FALSE
NOP56	AMR	111	272	0.0654809	0.860207	1	FALSE	FALSE
NOP56	AFR	172	475	0.0220563	1	1	FALSE	FALSE
NOP56	SAS	100	345	0.0266667	1	1	FALSE	FALSE
NOTCH2NLC	EUR	12	313	0.230032	0.498122	1	FALSE	FALSE
NOTCH2NLC	EAS	33	301	0.281587	0.0139766	1	TRUE	FALSE
NOTCH2NLC	AMR	44	262	0.267349	0.00710663	1	TRUE	FALSE
NOTCH2NLC	AFR	57	429	0.122194	0.404638	1	FALSE	FALSE
NOTCH2NLC	SAS	28	313	0.232428	0.104667	1	FALSE	FALSE
NUTM2B-AS1	EUR	23	330	0.174704	0.471699	1	FALSE	FALSE
NUTM2B-AS1	EAS	72	323	0.0368937	0.999985	1	FALSE	FALSE
NUTM2B-AS1	AMR	82	280	0.054878	0.984077	1	FALSE	FALSE
NUTM2B-AS1	AFR	119	492	0.0993202	0.278787	1	FALSE	FALSE
NUTM2B-AS1	SAS	65	338	0.0639053	0.968034	1	FALSE	FALSE
PABPN1	EUR	48	330	0.0030303	1	1	FALSE	FALSE
PABPN1	EAS	109	334	0.00299401	1	1	FALSE	FALSE
PABPN1	AMR	110	263	0.0114068	1	1	FALSE	FALSE
PABPN1	AFR	172	486	0.0144033	1	1	FALSE	FALSE
PABPN1	SAS	99	347	0.0115274	1	1	FALSE	FALSE
PHOX2B	EUR	47	304	0.0690789	0.981439	1	FALSE	FALSE
PHOX2B	EAS	109	299	0.0568562	0.941989	1	FALSE	FALSE
PHOX2B	AMR	108	258	0.0736434	0.769834	1	FALSE	FALSE
PHOX2B	AFR	169	457	0.059081	0.75415	1	FALSE	FALSE
PHOX2B	SAS	97	312	0.0544872	0.969725	1	FALSE	FALSE
PPP2R2B	EUR	48	316	0.620253	4.44089e-16	1.46549e-13	TRUE	TRUE
PPP2R2B	EAS	107	319	0.25717	3.5315e-05	0.011654	TRUE	TRUE
PPP2R2B	AMR	112	272	0.50105	3.33067e-16	1.09912e-13	TRUE	TRUE
PPP2R2B	AFR	171	469	0.234192	1.58668e-06	0.000523604	TRUE	TRUE
PPP2R2B	SAS	98	331	0.354214	5.78007e-09	1.90742e-06	TRUE	TRUE
PRDM12	EUR	48	333	0.053491	0.999124	1	FALSE	FALSE
PRDM12	EAS	109	320	0.0413991	0.997755	1	FALSE	FALSE
PRDM12	AMR	110	282	0.0938104	0.4556	1	FALSE	FALSE
PRDM12	AFR	169	487	0.0355273	0.995337	1	FALSE	FALSE
PRDM12	SAS	99	345	0.0892402	0.536995	1	FALSE	FALSE
PRNP	EUR	48	317	0.0322029	1	1	FALSE	FALSE
PRNP	EAS	108	303	0.00330033	1	1	FALSE	FALSE
PRNP	AMR	112	277	0.0254642	1	1	FALSE	FALSE
PRNP	AFR	172	482	0.0117968	1	1	FALSE	FALSE
PRNP	SAS	100	327	0.0269419	1	1	FALSE	FALSE
RAPGEF2	EUR	48	333	0.0902778	0.850806	1	FALSE	FALSE
RAPGEF2	EAS	109	333	0.0786291	0.654405	1	FALSE	FALSE
RAPGEF2	AMR	111	282	0.0807936	0.639433	1	FALSE	FALSE
RAPGEF2	AFR	171	506	0.0634145	0.653583	1	FALSE	FALSE
RAPGEF2	SAS	100	354	0.0629379	0.893661	1	FALSE	FALSE
RFC1	EUR	46	350	0.118634	0.571651	1	FALSE	FALSE
RFC1	EAS	100	348	0.130345	0.12888	1	FALSE	FALSE
RFC1	AMR	105	315	0.146032	0.0660708	1	FALSE	FALSE
RFC1	AFR	168	523	0.0978558	0.161793	1	FALSE	FALSE
RFC1	SAS	88	377	0.137419	0.121009	1	FALSE	FALSE
RILPL1	EUR	47	327	0.0182185	1	1	FALSE	FALSE
RILPL1	EAS	104	325	0.0584615	0.933769	1	FALSE	FALSE
RILPL1	AMR	109	259	0.0183132	1	1	FALSE	FALSE
RILPL1	AFR	169	488	0.0425235	0.967819	1	FALSE	FALSE
RILPL1	SAS	99	329	0.0272635	1	1	FALSE	FALSE
RUNX2	EUR	48	334	0.0174651	1	1	FALSE	FALSE
RUNX2	EAS	108	347	0.0230548	1	1	FALSE	FALSE
RUNX2	AMR	110	276	0.038274	0.999485	1	FALSE	FALSE
RUNX2	AFR	171	504	0.0199457	1	1	FALSE	FALSE
RUNX2	SAS	99	352	0.021149	1	1	FALSE	FALSE
SAMD12	EUR	47	360	0.0919622	0.838226	1	FALSE	FALSE
SAMD12	EAS	107	349	0.101465	0.340526	1	FALSE	FALSE
SAMD12	AMR	112	308	0.109578	0.257957	1	FALSE	FALSE
SAMD12	AFR	172	524	0.127463	0.0267178	1	TRUE	FALSE
SAMD12	SAS	99	373	0.0610664	0.911476	1	FALSE	FALSE
SOX3	EUR	36	234	0.0299145	1	1	FALSE	FALSE
SOX3	EAS	82	254	0.0189168	1	1	FALSE	FALSE
SOX3	AMR	88	193	0.0145431	1	1	FALSE	FALSE
SOX3	AFR	136	344	0.0406977	0.994435	1	FALSE	FALSE
SOX3	SAS	76	230	0.0434783	0.999635	1	FALSE	FALSE
STARD7	EUR	48	359	0.104225	0.703619	1	FALSE	FALSE
STARD7	EAS	110	348	0.169175	0.0144188	1	TRUE	FALSE
STARD7	AMR	110	312	0.090676	0.481639	1	FALSE	FALSE
STARD7	AFR	169	526	0.0633114	0.655324	1	FALSE	FALSE
STARD7	SAS	95	381	0.146346	0.0670983	1	FALSE	FALSE
TAF1	EUR	35	166	0.14389	0.532998	1	FALSE	FALSE
TAF1	EAS	79	171	0.183729	0.0442333	1	TRUE	FALSE
TAF1	AMR	85	151	0.162291	0.099054	1	FALSE	FALSE
TAF1	AFR	134	258	0.205137	0.000969378	0.319895	TRUE	FALSE
TAF1	SAS	74	183	0.22877	0.00650191	1	TRUE	FALSE
TBP	EUR	48	334	0.0983034	0.770625	1	FALSE	FALSE
TBP	EAS	108	340	0.0594771	0.913642	1	FALSE	FALSE
TBP	AMR	112	288	0.0287698	0.999999	1	FALSE	FALSE
TBP	AFR	172	503	0.0852328	0.289222	1	FALSE	FALSE
TBP	SAS	99	352	0.0830177	0.627309	1	FALSE	FALSE
TBX1	EUR	48	318	0.0157233	1	1	FALSE	FALSE
TBX1	EAS	109	313	0.0159744	1	1	FALSE	FALSE
TBX1	AMR	111	281	0.00711744	1	1	FALSE	FALSE
TBX1	AFR	167	480	0.0166667	1	1	FALSE	FALSE
TBX1	SAS	95	326	0.0184049	1	1	FALSE	FALSE
TCF4	EUR	48	327	0.30581	0.000570106	0.188135	TRUE	FALSE
TCF4	EAS	107	319	0.266575	1.56037e-05	0.00514922	TRUE	TRUE
TCF4	AMR	110	276	0.327997	5.26765e-08	1.73832e-05	TRUE	TRUE
TCF4	AFR	172	475	0.131151	0.0232466	1	TRUE	FALSE
TCF4	SAS	99	328	0.307927	6.82782e-07	0.000225318	TRUE	TRUE
THAP11	EUR	48	337	0.0237389	1	1	FALSE	FALSE
THAP11	EAS	105	330	0.0294372	0.999999	1	FALSE	FALSE
THAP11	AMR	111	276	0.0234038	1	1	FALSE	FALSE
THAP11	AFR	171	501	0.041566	0.97206	1	FALSE	FALSE
THAP11	SAS	98	343	0.0393586	0.999537	1	FALSE	FALSE
TNRC6A	EUR	48	354	0.0582627	0.996918	1	FALSE	FALSE
TNRC6A	EAS	110	353	0.0355653	0.999763	1	FALSE	FALSE
TNRC6A	AMR	110	295	0.0620955	0.8934	1	FALSE	FALSE
TNRC6A	AFR	171	539	0.0235654	0.999998	1	FALSE	FALSE
TNRC6A	SAS	98	368	0.0939441	0.468953	1	FALSE	FALSE
VWA1	EUR	48	326	0.0306748	1	1	FALSE	FALSE
VWA1	EAS	108	333	0.03003	0.999996	1	FALSE	FALSE
VWA1	AMR	105	267	0.00374532	1	1	FALSE	FALSE
VWA1	AFR	169	493	0.00811359	1	1	FALSE	FALSE
VWA1	SAS	96	346	0.00114403	1	1	FALSE	FALSE
XYLT1	EUR	46	299	0.145485	0.337462	1	FALSE	FALSE
XYLT1	EAS	110	299	0.0615385	0.897589	1	FALSE	FALSE
XYLT1	AMR	105	248	0.0359447	0.999906	1	FALSE	FALSE
XYLT1	AFR	152	441	0.063313	0.725555	1	FALSE	FALSE
XYLT1	SAS	99	297	0.0841751	0.654192	1	FALSE	FALSE
YEATS2	EUR	48	356	0.382022	4.77969e-06	0.0015773	TRUE	TRUE
YEATS2	EAS	109	355	0.340845	4.02784e-09	1.32919e-06	TRUE	TRUE
YEATS2	AMR	112	315	0.339683	5.58444e-09	1.84287e-06	TRUE	TRUE
YEATS2	AFR	170	526	0.0760456	0.421943	1	FALSE	FALSE
YEATS2	SAS	98	388	0.42268	4.05009e-13	1.33653e-10	TRUE	TRUE
ZIC2	EUR	48	332	0.0120482	1	1	FALSE	FALSE
ZIC2	EAS	108	328	0.00609756	1	1	FALSE	FALSE
ZIC2	AMR	112	279	0.00892857	1	1	FALSE	FALSE
ZIC2	AFR	172	476	0.00630252	1	1	FALSE	FALSE
ZIC2	SAS	100	351	0.011396	1	1	FALSE	FALSE
ZIC3	EUR	44	245	0.0408163	0.999999	1	FALSE	FALSE
ZIC3	EAS	92	257	0.0311284	0.999999	1	FALSE	FALSE
ZIC3	AMR	94	215	0.0325581	0.999998	1	FALSE	FALSE
ZIC3	AFR	152	368	0.0353261	0.998471	1	FALSE	FALSE
ZIC3	SAS	86	254	0.0348837	0.999988	1	FALSE	FALSE
ZNF713	EUR	45	275	0.334545	0.000234815	0.0774888	TRUE	FALSE
ZNF713	EAS	107	271	0.287581	4.18649e-06	0.00138154	TRUE	TRUE
ZNF713	AMR	105	214	0.330886	2.32955e-07	7.68751e-05	TRUE	TRUE
ZNF713	AFR	155	417	0.313978	2.27559e-10	7.50945e-08	TRUE	TRUE
ZNF713	SAS	92	279	0.415771	2.97967e-11	9.83292e-09	TRUE	TRUE
